# Insulin resistance reverses despite weight gain with pan-PPAR agonism, revealing its plasma molecular correlates in type 2 diabetes

**DOI:** 10.64898/2026.11.06.26367120

**Authors:** Zehui Cao, Jiaqi Li, Naixin Zhang, Haonan Chen, Desi Pan, Qiaochu Chen, Yuanbang Mai, Xintong Yao, Shanyue Sun, Yaqing Liu, Wanwan Hou, Ying Yu, Yanpeng An, Ziyu Yuan, Jingze Tan, Xingdong Chen, Yan Zheng, Hao Wu, Jiucun Wang, Jun Chang, Chen Ding, Qingxia Huang, Qi Wang, Binghua Jiang, Sijia Wang, Qianqian Peng, Wenran Li, Dejing Pan, You Wang, Tao Xu, Linong Ji, Weiping Jia, Li Jin, Zhiqiang Ning, Human Phenome Project Technological Consortium, Human Phenome Project Scientific Consortium, Antonio Vidal-Puig, Xianping Lu, Leming Shi, Yuanting Zheng

## Abstract

Insulin resistance (IR) and body weight are closely linked in type 2 diabetes (T2D), so their molecular correlates are hard to separate in observational data. Pan-PPAR agonism offers a test, because it improves insulin sensitivity while body weight increases. In the ChiHOPE cohort of 835 T2D patients from two randomized phase 3 trials of chiglitazar, 53% of chiglitazar-treated patients with HOMA-IR-defined IR at baseline no longer met the IR threshold after treatment, compared with 29% with placebo and 32% with sitagliptin, while BMI rose. We integrated plasma metabolomics and proteomics into a molecular estimate of HOMA-IR. It outperformed routine clinical measures, disagreed with HOMA-IR classification in 27% of patients, and identified adverse lipid, liver and inflammatory profiles within each HOMA-IR class. With chiglitazar, the molecular estimate fell despite weight gain, with lower proteoglycan 4 and higher glutamine and glycine. Circulating markers of IR can therefore improve without weight loss.

**Highlights:**

- Chiglitazar reversed HOMA-IR-defined insulin resistance in about half of patients as BMI rises
- A plasma multi-omics score estimated HOMA-IR better than routine clinical measures
- The molecular estimate enabled better stratification by HOMA-IR
- IR-linked plasma molecules improved despite weight gain, led by falling PRG4
