## Supplementary Tables S1-S3 for "Insulin resistance reverses despite weight gain with pan-PPAR agonism, revealing its plasma molecular correlates in type 2 diabetes": Table_S1.xlsx

### Sheet: S1_Baseline_835
Table S1. Baseline clinical characteristics of the ChiHOPE cohort
Population	Characteristic	Unit	Total n	Available n	Missing n	Median	Q1	Q3	Count	Percent
All ChiHOPE	Age	years	835	835	0	51	44	58
All ChiHOPE	Body mass index	kg/m²	835	835	0	25.7	23.8	27.9
All ChiHOPE	Waist circumference	cm	835	835	0	91	86	97
All ChiHOPE	Measured HOMA-IR	unitless	835	826	9	4.355	2.905	6.345
All ChiHOPE	Glycated hemoglobin	%	835	834	1	8.5	8	9.2
All ChiHOPE	Fasting plasma glucose	mmol/L	835	833	2	9	7.8	10.5
All ChiHOPE	Fasting insulin	mU/L	835	834	1	10.75	7.6	15.175
All ChiHOPE	2-hour postprandial glucose	mmol/L	835	832	3	15.9	13.5	18.1
All ChiHOPE	Triglycerides	mmol/L	835	833	2	1.75	1.2	2.44
All ChiHOPE	HDL cholesterol	mmol/L	835	833	2	1.11	0.96	1.32
All ChiHOPE	LDL cholesterol	mmol/L	835	833	2	2.77	2.23	3.26
All ChiHOPE	Total cholesterol	mmol/L	835	833	2	4.79	4.22	5.41
All ChiHOPE	Alanine aminotransferase	U/L	835	834	1	23	17	32
All ChiHOPE	Aspartate aminotransferase	U/L	835	834	1	20	16	25
All ChiHOPE	High-sensitivity C-reactive protein	mg/L	835	759	76	1.7	0.8	3.28
All ChiHOPE	Free fatty acids	mmol/L	835	834	1	0.48	0.36	0.62
All ChiHOPE	Urinary albumin-to-creatinine ratio	mg/mmol	835	833	2	1.2	0.7	2.8
All ChiHOPE	Estimated glomerular filtration rate	mL/min/1.73 m²	835	834	1	95	84	109
All ChiHOPE	White blood cell count	10⁹/L	835	834	1	6.15	5.19	7.3375
All ChiHOPE	Systolic blood pressure	mmHg	835	835	0	124	115	134
All ChiHOPE	Diastolic blood pressure	mmHg	835	835	0	78	72	85
All ChiHOPE	Female sex	n (%)	835	835	0				306	36.6467
All ChiHOPE	Male sex	n (%)	835	835	0				529	63.3533
All ChiHOPE	Normal weight (BMI < 23 kg/m²)	n (%)	835	835	0				133	15.9281
All ChiHOPE	Overweight (23 ≤ BMI < 25 kg/m²)	n (%)	835	835	0				187	22.3952
All ChiHOPE	Obese (BMI ≥ 25 kg/m²)	n (%)	835	835	0				515	61.6766
All ChiHOPE	Measured IR+	n (%)	835	826	9				409	49.5157
All ChiHOPE	Measured IR−	n (%)	835	826	9				417	50.4843
CMAP	Age	years	350	350	0	53	44	59
CMAP	Body mass index	kg/m²	350	350	0	25.9	24.025	28.1
CMAP	Waist circumference	cm	350	350	0	92	87	98
CMAP	Measured HOMA-IR	unitless	350	346	4	4.47	3.1325	6.3975
CMAP	Glycated hemoglobin	%	350	350	0	8.5	8	9.2
CMAP	Fasting plasma glucose	mmol/L	350	349	1	9.1	7.9	10.6
CMAP	Fasting insulin	mU/L	350	350	0	11	8.025	15.1
CMAP	2-hour postprandial glucose	mmol/L	350	349	1	16.1	14	18.4
CMAP	Triglycerides	mmol/L	350	349	1	1.66	1.14	2.27
CMAP	HDL cholesterol	mmol/L	350	349	1	1.14	0.98	1.35
CMAP	LDL cholesterol	mmol/L	350	349	1	2.8	2.28	3.29
CMAP	Total cholesterol	mmol/L	350	349	1	4.82	4.27	5.39
CMAP	Alanine aminotransferase	U/L	350	350	0	22	16.25	32
CMAP	Aspartate aminotransferase	U/L	350	350	0	19	16	25
CMAP	High-sensitivity C-reactive protein	mg/L	350	295	55	1.57	0.72	3.215
CMAP	Free fatty acids	mmol/L	350	350	0	0.49	0.38	0.63
CMAP	Urinary albumin-to-creatinine ratio	mg/mmol	350	350	0	1.2	0.6	2.25
CMAP	Estimated glomerular filtration rate	mL/min/1.73 m²	350	350	0	96	86	112
CMAP	White blood cell count	10⁹/L	350	350	0	6.085	5.2	7.235
CMAP	Systolic blood pressure	mmHg	350	350	0	123	114	134
CMAP	Diastolic blood pressure	mmHg	350	350	0	77	71	83
CMAP	Female sex	n (%)	350	350	0				135	38.5714
CMAP	Male sex	n (%)	350	350	0				215	61.4286
CMAP	Normal weight (BMI < 23 kg/m²)	n (%)	350	350	0				49	14
CMAP	Overweight (23 ≤ BMI < 25 kg/m²)	n (%)	350	350	0				71	20.2857
CMAP	Obese (BMI ≥ 25 kg/m²)	n (%)	350	350	0				230	65.7143
CMAP	Measured IR+	n (%)	350	346	4				176	50.8671
CMAP	Measured IR−	n (%)	350	346	4				170	49.1329
CMAS	Age	years	485	485	0	51	44	57
CMAS	Body mass index	kg/m²	485	485	0	25.5	23.7	27.5
CMAS	Waist circumference	cm	485	485	0	90	85	96
CMAS	Measured HOMA-IR	unitless	485	480	5	4.285	2.8375	6.255
CMAS	Glycated hemoglobin	%	485	484	1	8.5	8	9.2
CMAS	Fasting plasma glucose	mmol/L	485	484	1	8.85	7.7	10.4
CMAS	Fasting insulin	mU/L	485	484	1	10.65	7.275	15.225
CMAS	2-hour postprandial glucose	mmol/L	485	483	2	15.7	13.4	17.9
CMAS	Triglycerides	mmol/L	485	484	1	1.79	1.24	2.5125
CMAS	HDL cholesterol	mmol/L	485	484	1	1.09	0.96	1.3
CMAS	LDL cholesterol	mmol/L	485	484	1	2.76	2.2	3.26
CMAS	Total cholesterol	mmol/L	485	484	1	4.77	4.22	5.44
CMAS	Alanine aminotransferase	U/L	485	484	1	23	17	31.25
CMAS	Aspartate aminotransferase	U/L	485	484	1	20	16	25
CMAS	High-sensitivity C-reactive protein	mg/L	485	464	21	1.965	0.8	3.3
CMAS	Free fatty acids	mmol/L	485	484	1	0.47	0.35	0.61
CMAS	Urinary albumin-to-creatinine ratio	mg/mmol	485	483	2	1.2	0.7	3.3
CMAS	Estimated glomerular filtration rate	mL/min/1.73 m²	485	484	1	95	83	108
CMAS	White blood cell count	10⁹/L	485	484	1	6.19	5.185	7.445
CMAS	Systolic blood pressure	mmHg	485	485	0	124	116	134
CMAS	Diastolic blood pressure	mmHg	485	485	0	79	73	85
CMAS	Female sex	n (%)	485	485	0				171	35.2577
CMAS	Male sex	n (%)	485	485	0				314	64.7423
CMAS	Normal weight (BMI < 23 kg/m²)	n (%)	485	485	0				84	17.3196
CMAS	Overweight (23 ≤ BMI < 25 kg/m²)	n (%)	485	485	0				116	23.9175
CMAS	Obese (BMI ≥ 25 kg/m²)	n (%)	485	485	0				285	58.7629
CMAS	Measured IR+	n (%)	485	480	5				233	48.5417
CMAS	Measured IR−	n (%)	485	480	5				247	51.4583

### Sheet: S1_Between_trials
Table S1. Baseline clinical characteristics in CMAP versus CMAS
Characteristic	Unit	CMAP total n	CMAP available n	CMAP missing n	CMAP median	CMAP Q1	CMAP Q3	CMAP count	CMAP percent	CMAS total n	CMAS available n	CMAS missing n	CMAS median	CMAS Q1	CMAS Q3	CMAS count	CMAS percent	Test	Statistic name	Statistic	P	BH-adjusted P	SMD CMAP minus CMAS
Age	years	350	350	0	53	44	59			485	485	0	51	44	57			Two-sided Mann-Whitney U	U for CMAP	91274	0.0626623	0.187053	0.102709
Body mass index	kg/m²	350	350	0	25.9	24.025	28.1			485	485	0	25.5	23.7	27.5			Two-sided Mann-Whitney U	U for CMAP	92445.5	0.0277038	0.128712	0.151832
Waist circumference	cm	350	350	0	92	87	98			485	485	0	90	85	96			Two-sided Mann-Whitney U	U for CMAP	94314	0.00602185	0.0662403	0.183498
Measured HOMA-IR	unitless	350	346	4	4.47	3.1325	6.3975			485	480	5	4.285	2.8375	6.255			Two-sided Mann-Whitney U	U for CMAP	87147	0.224819	0.353286	0.038623
Glycated hemoglobin	%	350	350	0	8.5	8	9.2			485	484	1	8.5	8	9.2			Two-sided Mann-Whitney U	U for CMAP	88476	0.271043	0.39753	0.0729581
Fasting plasma glucose	mmol/L	350	349	1	9.1	7.9	10.6			485	484	1	8.85	7.7	10.4			Two-sided Mann-Whitney U	U for CMAP	90488	0.0783981	0.187053	0.132086
Fasting insulin	mU/L	350	350	0	11	8.025	15.1			485	484	1	10.65	7.275	15.225			Two-sided Mann-Whitney U	U for CMAP	87192	0.468017	0.579249	-0.0102722
2-hour postprandial glucose	mmol/L	350	349	1	16.1	14	18.4			485	483	2	15.7	13.4	17.9			Two-sided Mann-Whitney U	U for CMAP	90292	0.0790084	0.187053	0.142311
Triglycerides	mmol/L	350	349	1	1.66	1.14	2.27			485	484	1	1.79	1.24	2.5125			Two-sided Mann-Whitney U	U for CMAP	78801.5	0.0987835	0.197567	-0.0707497
HDL cholesterol	mmol/L	350	349	1	1.14	0.98	1.35			485	484	1	1.09	0.96	1.3			Two-sided Mann-Whitney U	U for CMAP	92743	0.0155571	0.114086	0.137324
LDL cholesterol	mmol/L	350	349	1	2.8	2.28	3.29			485	484	1	2.76	2.2	3.26			Two-sided Mann-Whitney U	U for CMAP	86684.5	0.515874	0.579249	0.0600148
Total cholesterol	mmol/L	350	349	1	4.82	4.27	5.39			485	484	1	4.77	4.22	5.44			Two-sided Mann-Whitney U	U for CMAP	86628	0.52659	0.579249	0.0400359
Alanine aminotransferase	U/L	350	350	0	22	16.25	32			485	484	1	23	17	31.25			Two-sided Mann-Whitney U	U for CMAP	84568	0.969431	0.969431	0.0151715
Aspartate aminotransferase	U/L	350	350	0	19	16	25			485	484	1	20	16	25			Two-sided Mann-Whitney U	U for CMAP	82463	0.514174	0.579249	0.0168057
High-sensitivity C-reactive protein	mg/L	350	295	55	1.57	0.72	3.215			485	464	21	1.965	0.8	3.3			Two-sided Mann-Whitney U	U for CMAP	63369.5	0.085024	0.187053	-0.00397584
Free fatty acids	mmol/L	350	350	0	0.49	0.38	0.63			485	484	1	0.47	0.35	0.61			Two-sided Mann-Whitney U	U for CMAP	90811.5	0.075042	0.187053	0.0835863
Urinary albumin-to-creatinine ratio	mg/mmol	350	350	0	1.2	0.6	2.25			485	483	2	1.2	0.7	3.3			Two-sided Mann-Whitney U	U for CMAP	80012	0.18758	0.317444	-0.0828277
Estimated glomerular filtration rate	mL/min/1.73 m²	350	350	0	96	86	112			485	484	1	95	83	108			Two-sided Mann-Whitney U	U for CMAP	92184	0.0292528	0.128712	0.179299
White blood cell count	10⁹/L	350	350	0	6.085	5.2	7.235			485	484	1	6.19	5.185	7.445			Two-sided Mann-Whitney U	U for CMAP	83725	0.776531	0.813509	-0.0219679
Systolic blood pressure	mmHg	350	350	0	123	114	134			485	485	0	124	116	134			Two-sided Mann-Whitney U	U for CMAP	80299.5	0.183266	0.317444	-0.107622
Diastolic blood pressure	mmHg	350	350	0	77	71	83			485	485	0	79	73	85			Two-sided Mann-Whitney U	U for CMAP	74714.5	0.00311403	0.0662403	-0.215674
Female sex	n (%)	350	350	0				135	38.5714	485	485	0				171	35.2577	Two-sided Fisher exact	Odds ratio (female, CMAP vs CMAS)	1.153	0.344404	0.473556	0.0687077

### Sheet: S1_CMAP_835
Table S1. Baseline characteristics by treatment in CMAP (n = 350)
Characteristic	Unit	CG32, median [Q1, Q3] or n (%)	CG32, available n	CG48, median [Q1, Q3] or n (%)	CG48, available n	PB, median [Q1, Q3] or n (%)	PB, available n	Overall test	P	BH-adjusted P	Kruskal–Wallis P	Kruskal–Wallis BH-adjusted P	Maximum absolute pairwise SMD
Age	years	52.00 [43.00, 58.00]	106	53.00 [46.25, 61.00]	106	53.00 [44.25, 60.00]	138	Welch ANOVA	0.417816	0.877065	0.282459	0.899864	0.180371
Body mass index	kg/m²	26.05 [23.75, 28.00]	106	26.20 [24.35, 28.40]	106	25.80 [24.23, 27.68]	138	Welch ANOVA	0.488183	0.877065	0.568069	0.899864	0.15486
Waist circumference	cm	92.50 [86.25, 98.00]	106	92.00 [87.00, 99.00]	106	92.00 [88.00, 97.75]	138	Welch ANOVA	0.889054	0.93139	0.930288	0.964766	0.0570669
Measured HOMA-IR	unitless	4.30 [3.36, 6.09]	105	4.75 [3.38, 6.53]	106	4.38 [2.82, 6.08]	135	Welch ANOVA	0.641855	0.877065	0.390356	0.899864	0.129531
Glycated hemoglobin	%	8.60 [8.03, 9.20]	106	8.70 [8.00, 9.40]	106	8.40 [7.90, 9.10]	138	Welch ANOVA	0.288484	0.877065	0.268672	0.899864	0.204795
Fasting plasma glucose	mmol/L	9.40 [7.95, 10.57]	106	9.05 [7.83, 10.57]	106	8.90 [7.90, 10.50]	137	Welch ANOVA	0.972266	0.972266	0.747394	0.899864	0.0302125
Fasting insulin	mU/L	11.25 [8.15, 14.30]	106	11.30 [8.30, 15.82]	106	10.70 [7.72, 14.97]	138	Welch ANOVA	0.701972	0.877065	0.534268	0.899864	0.115441
2-hour postprandial glucose	mmol/L	16.15 [14.22, 18.18]	106	15.95 [14.00, 18.38]	106	15.90 [13.90, 18.50]	137	Welch ANOVA	0.757465	0.877065	0.783239	0.899864	0.0874724
Triglycerides	mmol/L	1.65 [1.12, 2.25]	106	1.65 [1.13, 2.44]	105	1.72 [1.18, 2.21]	138	Welch ANOVA	0.471723	0.877065	0.964766	0.964766	0.16035
HDL cholesterol	mmol/L	1.16 [0.99, 1.37]	106	1.11 [0.96, 1.32]	105	1.14 [0.98, 1.37]	138	Welch ANOVA	0.71973	0.877065	0.704283	0.899864	0.100038
LDL cholesterol	mmol/L	2.83 [2.38, 3.28]	106	2.77 [2.12, 3.26]	105	2.81 [2.28, 3.44]	138	Welch ANOVA	0.643375	0.877065	0.805351	0.899864	0.123429
Total cholesterol	mmol/L	4.78 [4.40, 5.38]	106	4.84 [4.07, 5.36]	105	4.82 [4.22, 5.45]	138	Welch ANOVA	0.705966	0.877065	0.800565	0.899864	0.103795
Alanine aminotransferase	U/L	23.00 [17.00, 31.75]	106	23.50 [18.00, 37.00]	106	21.00 [16.00, 30.75]	138	Welch ANOVA	0.12472	0.877065	0.174197	0.899864	0.277785
Aspartate aminotransferase	U/L	19.00 [16.25, 24.75]	106	20.00 [16.00, 26.00]	106	19.00 [16.00, 23.75]	138	Welch ANOVA	0.27763	0.877065	0.531606	0.899864	0.210817
High-sensitivity C-reactive protein	mg/L	1.51 [0.73, 2.92]	88	1.60 [0.70, 3.21]	91	1.50 [0.79, 3.52]	116	Welch ANOVA	0.208616	0.877065	0.782593	0.899864	0.232787
Free fatty acids	mmol/L	0.50 [0.38, 0.64]	106	0.51 [0.38, 0.63]	106	0.48 [0.36, 0.62]	138	Welch ANOVA	0.875708	0.93139	0.567992	0.899864	0.0643416
Urinary albumin-to-creatinine ratio	mg/mmol	1.40 [0.70, 2.30]	106	1.10 [0.60, 2.55]	106	1.20 [0.70, 2.10]	138	Welch ANOVA	0.712816	0.877065	0.814162	0.899864	0.091328
Estimated glomerular filtration rate	mL/min/1.73 m²	95.50 [86.00, 113.50]	106	96.50 [87.25, 112.00]	106	95.50 [85.00, 110.00]	138	Welch ANOVA	0.417096	0.877065	0.610583	0.899864	0.15854
White blood cell count	10⁹/L	5.92 [5.00, 7.07]	106	5.99 [5.07, 7.03]	106	6.40 [5.36, 7.60]	138	Welch ANOVA	0.0425485	0.468033	0.0483638	0.899864	0.291601
Systolic blood pressure	mmHg	123.00 [115.00, 134.00]	106	126.00 [112.25, 135.00]	106	121.00 [113.00, 132.00]	138	Welch ANOVA	0.604362	0.877065	0.498481	0.899864	0.112107
Diastolic blood pressure	mmHg	79.50 [71.25, 83.75]	106	77.00 [71.25, 83.75]	106	76.00 [70.00, 82.00]	138	Welch ANOVA	0.715102	0.877065	0.562072	0.899864	0.105019
Female sex	n (%)	48 (45.3%)	106	30 (28.3%)	106	57 (41.3%)	138	Pearson chi-square	0.0277593	0.468033			0.357718

### Sheet: S1_CMAS_835
Table S1. Baseline characteristics by treatment in CMAS (n = 485)
Characteristic	Unit	CG32, median [Q1, Q3] or n (%)	CG32, available n	CG48, median [Q1, Q3] or n (%)	CG48, available n	SP, median [Q1, Q3] or n (%)	SP, available n	Overall test	P	BH-adjusted P	Kruskal–Wallis P	Kruskal–Wallis BH-adjusted P	Maximum absolute pairwise SMD
Age	years	51.00 [44.00, 58.00]	161	51.00 [44.00, 57.00]	161	50.00 [43.00, 58.00]	163	Welch ANOVA	0.903966	0.903966	0.889022	0.889022	0.0470053
Body mass index	kg/m²	25.40 [24.00, 27.30]	161	25.60 [23.80, 27.70]	161	25.60 [23.25, 27.50]	163	Welch ANOVA	0.681894	0.795498	0.808043	0.889022	0.094849
Waist circumference	cm	91.00 [86.00, 96.00]	161	90.00 [85.00, 97.00]	161	90.00 [84.00, 96.00]	163	Welch ANOVA	0.457255	0.748497	0.432404	0.795272	0.136552
Measured HOMA-IR	unitless	4.29 [3.02, 6.09]	159	4.35 [2.86, 6.33]	159	4.12 [2.52, 6.38]	162	Welch ANOVA	0.479295	0.748497	0.56536	0.860166	0.122189
Glycated hemoglobin	%	8.50 [7.90, 9.20]	161	8.40 [8.00, 9.10]	160	8.50 [8.00, 9.30]	163	Welch ANOVA	0.759339	0.795498	0.763764	0.889022	0.0826574
Fasting plasma glucose	mmol/L	8.50 [7.50, 9.90]	161	8.80 [7.70, 10.70]	160	9.10 [7.80, 10.65]	163	Welch ANOVA	0.249759	0.748497	0.177692	0.62894	0.170476
Fasting insulin	mU/L	11.60 [7.50, 15.60]	161	10.15 [7.20, 15.85]	160	10.40 [6.25, 14.30]	163	Welch ANOVA	0.215676	0.748497	0.289995	0.702042	0.172397
2-hour postprandial glucose	mmol/L	15.40 [12.80, 17.20]	161	16.00 [13.78, 18.02]	160	15.90 [13.40, 18.75]	162	Welch ANOVA	0.131977	0.748497	0.113704	0.62894	0.19891
Triglycerides	mmol/L	1.94 [1.42, 2.55]	161	1.61 [1.13, 2.49]	160	1.76 [1.24, 2.48]	163	Welch ANOVA	0.477513	0.748497	0.0733797	0.62894	0.127977
HDL cholesterol	mmol/L	1.06 [0.93, 1.24]	161	1.10 [0.96, 1.30]	160	1.14 [0.94, 1.35]	163	Welch ANOVA	0.236744	0.748497	0.23506	0.702042	0.188725
LDL cholesterol	mmol/L	2.67 [2.15, 3.29]	161	2.79 [2.23, 3.19]	160	2.82 [2.35, 3.27]	163	Welch ANOVA	0.728639	0.795498	0.639871	0.889022	0.087696
Total cholesterol	mmol/L	4.74 [4.14, 5.39]	161	4.70 [4.24, 5.37]	160	4.82 [4.32, 5.53]	163	Welch ANOVA	0.451348	0.748497	0.334306	0.702042	0.132387
Alanine aminotransferase	U/L	24.00 [17.00, 34.00]	161	23.00 [16.75, 29.00]	160	23.00 [16.00, 31.50]	163	Welch ANOVA	0.082728	0.748497	0.16986	0.62894	0.230875
Aspartate aminotransferase	U/L	21.00 [17.00, 27.00]	161	19.00 [16.00, 24.00]	160	20.00 [16.00, 26.00]	163	Welch ANOVA	0.0372624	0.748497	0.121429	0.62894	0.273907
High-sensitivity C-reactive protein	mg/L	1.59 [0.80, 3.00]	153	1.98 [0.80, 3.41]	153	2.00 [0.84, 3.29]	158	Welch ANOVA	0.688634	0.795498	0.867166	0.889022	0.0906129
Free fatty acids	mmol/L	0.47 [0.36, 0.63]	161	0.46 [0.35, 0.58]	160	0.47 [0.34, 0.63]	163	Welch ANOVA	0.66429	0.795498	0.804948	0.889022	0.0959523
Urinary albumin-to-creatinine ratio	mg/mmol	1.40 [0.70, 3.50]	160	1.30 [0.70, 3.70]	160	1.10 [0.65, 2.90]	163	Welch ANOVA	0.503739	0.748497	0.454441	0.795272	0.114961
Estimated glomerular filtration rate	mL/min/1.73 m²	94.00 [82.00, 105.00]	161	95.00 [82.00, 109.00]	160	95.00 [85.50, 107.50]	163	Welch ANOVA	0.510339	0.748497	0.573444	0.860166	0.128961
White blood cell count	10⁹/L	6.21 [5.07, 7.54]	161	6.19 [5.19, 7.22]	160	6.10 [5.26, 7.58]	163	Welch ANOVA	0.38807	0.748497	0.799525	0.889022	0.153194
Systolic blood pressure	mmHg	125.00 [117.00, 136.00]	161	127.00 [117.00, 134.00]	161	123.00 [113.50, 134.00]	163	Welch ANOVA	0.372219	0.748497	0.302664	0.702042	0.143503
Diastolic blood pressure	mmHg	79.00 [74.00, 87.00]	161	80.00 [74.00, 85.00]	161	78.00 [72.00, 84.00]	163	Welch ANOVA	0.357922	0.748497	0.179697	0.62894	0.146318
Female sex	n (%)	53 (32.9%)	161	62 (38.5%)	161	56 (34.4%)	163	Pearson chi-square	0.5517	0.758587			0.116863

### Sheet: S1_Visit_flow
Table S1. Clinical visit availability in the 835-person ChiHOPE cohort
Trial	Arm	Week	Participant n
CMAP	CG32	0	106
CMAP	CG32	12	101
CMAP	CG32	24	96
CMAP	CG48	0	106
CMAP	CG48	12	102
CMAP	CG48	24	97
CMAP	PB	0	138
CMAP	PB	12	131
CMAP	PB	24	114
CMAS	CG32	0	161
CMAS	CG32	12	149
CMAS	CG32	24	146
CMAS	CG48	0	161
CMAS	CG48	12	153
CMAS	CG48	24	152
CMAS	SP	0	163
CMAS	SP	12	158
CMAS	SP	24	156

### Sheet: S1_Visit_patterns
Table S1. Clinical visit availability patterns
Visit availability	Participants, n	Percent of 835
Week24 assessment	761	91.1377
Week12 but no week24	35	4.19162
Baseline only	39	4.67066

### Sheet: S1_W24_LMM_changes
Table S1. Estimated week-24 HOMA-IR and BMI changes using all available longitudinal observations
Trial	Outcome	Arm	Unique model participants, n	Week 0 observations, n	Week 12 observations, n	Week 24 observations, n	Log-scale estimate	Log-scale SE	Degrees of freedom	Log-scale 95% CI lower	Log-scale 95% CI upper	Change (%)	SE (percentage points)	Change 95% CI lower (%)	Change 95% CI upper (%)	Week 24 overall P
CMAP	HOMA-IR	CG32	105	105	99	94	-0.321517	0.0502738	612.837	-0.420247	-0.222787	-27.4952	3.64509	-34.3115	-19.9715	2.3722e-07
CMAP	HOMA-IR	CG48	106	106	101	96	-0.433212	0.0498289	612.091	-0.531069	-0.335356	-35.1577	3.23102	-41.2024	-28.4917	2.3722e-07
CMAP	HOMA-IR	PB	137	135	115	104	-0.0609897	0.0472731	632.345	-0.153821	0.0318415	-5.9167	4.44761	-14.2574	3.23539	2.3722e-07
CMAS	HOMA-IR	CG32	161	159	149	138	-0.278767	0.0430336	913.657	-0.363223	-0.194311	-24.3284	3.25642	-30.4569	-17.6598	8.42531e-07
CMAS	HOMA-IR	CG48	160	159	151	149	-0.352508	0.0418026	903.264	-0.43455	-0.270467	-29.7077	2.9384	-35.2444	-23.6977	8.42531e-07
CMAS	HOMA-IR	SP	163	162	156	154	-0.0526315	0.041151	898.898	-0.133395	0.0281318	-5.12704	3.90412	-12.488	2.85312	8.42531e-07
CMAP	BMI	CG32	106	106	99	94	0.0210001	0.0033907	613.773	0.0143414	0.0276589	2.12222	0.346265	1.44447	2.8045	1.51913e-13
CMAP	BMI	CG48	106	106	101	92	0.0263806	0.00341087	613.556	0.0196822	0.033079	2.67317	0.350205	1.98772	3.36322	1.51913e-13
CMAP	BMI	PB	138	138	122	110	-0.00697998	0.00311375	615.05	-0.0130948	-0.000865109	-0.695567	0.309209	-1.30095	-0.0864735	1.51913e-13
CMAS	BMI	CG32	161	161	143	146	0.0132828	0.00252492	901.012	0.00832743	0.0182382	1.33714	0.255868	0.83622	1.84056	2.73474e-07
CMAS	BMI	CG48	161	161	151	152	0.0172766	0.00248127	900.383	0.0124068	0.0221463	1.74267	0.252451	1.24841	2.23934	2.73474e-07
CMAS	BMI	SP	163	163	157	156	-0.00107288	0.00244587	899.792	-0.00587316	0.0037274	-0.107231	0.244325	-0.585595	0.373436	2.73474e-07

### Sheet: S1_W24_LMM_contrasts
Table S1. Pairwise treatment contrasts in week-24 log changes
Treatment contrast	Log-scale estimate	Log-scale SE	Degrees of freedom	Log-scale 95% CI lower	Log-scale 95% CI upper	t statistic	P	Holm-adjusted P	Trial	Outcome	Comparator
CG32 vs PB	-0.260527	0.0690087	621.956	-0.396046	-0.125009	-3.77528	0.000175141	0.000700562	CMAP	HOMA-IR	PB
CG48 vs PB	-0.372223	0.0686874	621.567	-0.50711	-0.237335	-5.41908	8.57861e-08	4.2893e-07	CMAP	HOMA-IR	PB
CG32 vs CG48	0.111695	0.0707851	612.436	-0.0273156	0.250706	1.57795	0.115093	0.115093	CMAP	HOMA-IR	PB
CG32 vs SP	-0.226135	0.0595422	906.595	-0.342992	-0.109279	-3.7979	0.000155648	0.000466944	CMAS	HOMA-IR	SP
CG48 vs SP	-0.299877	0.0586593	901.084	-0.415002	-0.184752	-5.11218	3.88963e-07	1.94481e-06	CMAS	HOMA-IR	SP
CG32 vs CG48	0.0737414	0.0599944	908.605	-0.0440022	0.191485	1.22914	0.219338	0.360873	CMAS	HOMA-IR	SP
CG32 vs PB	0.0279801	0.0046035	614.361	0.0189396	0.0370206	6.07802	2.1364e-09	1.0682e-08	CMAP	BMI	PB
CG48 vs PB	0.0333606	0.00461838	614.235	0.0242909	0.0424303	7.22344	1.50692e-12	9.04149e-12	CMAP	BMI	PB
CG32 vs CG48	-0.00538048	0.00480946	613.66	-0.0148255	0.00406453	-1.11873	0.263694	0.263694	CMAP	BMI	PB
CG32 vs SP	0.0143557	0.00351532	900.425	0.00745654	0.0212549	4.08376	4.82579e-05	0.000241289	CMAS	BMI	SP
CG48 vs SP	0.0183495	0.0034841	900.096	0.0115115	0.0251874	5.26662	1.73906e-07	1.04343e-06	CMAS	BMI	SP
CG32 vs CG48	-0.00399374	0.00354004	900.708	-0.0109414	0.00295395	-1.12816	0.259552	0.519104	CMAS	BMI	SP

### Sheet: S1_NSPT_333
Table S1. Baseline characteristics of the 333 NSPT participants in the external analysis
Characteristic	Unit	Total n	Original available n	Analysis eligible n	Missing n	Original available but excluded n	Median	Q1	Q3	Count	Percent
Age	years	333	333	333	0	0	33	25	47
Body mass index	kg/m²	333	333	333	0	0	23.7117	21.2982	26.4128
Waist circumference	cm	333	333	332	0	1	81.5	73.875	90.425
Hip circumference	cm	333	333	329	0	4	95	90.6	99.8
Waist-to-hip ratio	unitless	333	333	332	0	1	0.856199	0.795441	0.91393
Body fat percentage	%	333	333	329	0	4	27.6	23.8	30.9
Fasting plasma glucose	mmol/L	333	319	309	14	10	5.2	4.9	5.6
Triglycerides	mmol/L	333	319	307	14	12	0.94	0.66	1.465
HDL cholesterol	mmol/L	333	319	311	14	8	1.26	1.06	1.45
Triglyceride-to-HDL cholesterol ratio	unitless	333	319	304	14	15	0.749523	0.445014	1.2278
Alanine aminotransferase	U/L	333	319	304	14	15	17	12	25
Aspartate aminotransferase	U/L	333	319	305	14	14	19	17	22
AST-to-ALT ratio	unitless	333	319	305	14	14	1.06667	0.84	1.38462
Systolic blood pressure	mmHg	333	333	332	0	1	116	108	126
Diastolic blood pressure	mmHg	333	333	330	0	3	76.5833	71	84
Female sex	n (%)	333	333	333	0	0				217	65.1652
Male sex	n (%)	333	333	333	0	0				116	34.8348
