## Supplementary Tables S1-S3 for "Insulin resistance reverses despite weight gain with pan-PPAR agonism, revealing its plasma molecular correlates in type 2 diabetes": Table_S2.xlsx

### Sheet: S2_705_selection
Table S2. Baseline characteristics of 705 included and 130 excluded participants
Trial	Characteristic	Variable type	Included total n	Included available n	Included missing n	Included median	Included Q1	Included Q3	Included count	Included proportion	Excluded total n	Excluded available n	Excluded missing n	Excluded median	Excluded Q1	Excluded Q3	Excluded count	Excluded proportion	SMD	P	Test	BH-adjusted P
Pooled	Age	continuous	705	705	0	51	44	58			130	130	0	51	42	57			0.118057	0.290605	Mann-Whitney U	0.653861
Pooled	Body mass index	continuous	705	705	0	25.7	23.7	27.9			130	130	0	25.95	24.3	27.975			-0.115312	0.229218	Mann-Whitney U	0.618888
Pooled	Waist circumference	continuous	705	705	0	91	86	97			130	130	0	92	86.25	99			-0.166237	0.109211	Mann-Whitney U	0.482571
Pooled	Measured HOMA-IR	continuous	705	705	0	4.33	2.95	6.25			130	121	9	4.7	2.83	7.12			-0.116179	0.573035	Mann-Whitney U	0.794187
Pooled	Glycated hemoglobin	continuous	705	705	0	8.5	8	9.2			130	129	1	8.5	7.9	9.2			-0.0209807	0.914135	Mann-Whitney U	0.987266
Pooled	Fasting plasma glucose	continuous	705	705	0	8.9	7.7	10.4			130	128	2	9.15	7.8	10.8			-0.0983928	0.408403	Mann-Whitney U	0.794187
Pooled	Fasting insulin	continuous	705	705	0	10.7	7.7	14.9			130	129	1	11.2	7.2	16.5			-0.0701208	0.637306	Mann-Whitney U	0.819393
Pooled	2-hour postprandial glucose	continuous	705	704	1	15.9	13.7	18.1			130	128	2	15.65	13.1	18.325			-0.0107102	0.753454	Mann-Whitney U	0.88449
Pooled	Triglycerides	continuous	705	705	0	1.72	1.19	2.45			130	128	2	1.825	1.24	2.4225			0.0616981	0.971968	Mann-Whitney U	1
Pooled	HDL cholesterol	continuous	705	705	0	1.11	0.96	1.32			130	128	2	1.09	0.93	1.305			0.0452284	0.540766	Mann-Whitney U	0.794187
Pooled	LDL cholesterol	continuous	705	705	0	2.8	2.23	3.29			130	128	2	2.72	2.28	3.1675			0.0792618	0.438631	Mann-Whitney U	0.794187
Pooled	Total cholesterol	continuous	705	705	0	4.79	4.25	5.44			130	128	2	4.69	4.215	5.36			0.13469	0.207208	Mann-Whitney U	0.618888
Pooled	Alanine aminotransferase	continuous	705	705	0	22	16	31			130	129	1	26	19	35			-0.231437	0.00268688	Mann-Whitney U	0.0362729
Pooled	Aspartate aminotransferase	continuous	705	705	0	19	16	25			130	129	1	22	18	26			-0.222296	0.00167957	Mann-Whitney U	0.0362729
Pooled	High-sensitivity C-reactive protein	continuous	705	641	64	1.62	0.8	3.27			130	118	12	2.11	0.9625	3.33			-0.0605862	0.038638	Mann-Whitney U	0.208645
Pooled	Free fatty acids	continuous	705	705	0	0.47	0.36	0.61			130	129	1	0.51	0.37	0.64			-0.148958	0.125111	Mann-Whitney U	0.482571
Pooled	Urinary albumin-to-creatinine ratio	continuous	705	705	0	1.1	0.7	2.6			130	128	2	1.5	0.8	3.5			-0.0625248	0.0358691	Mann-Whitney U	0.208645
Pooled	Estimated glomerular filtration rate	continuous	705	705	0	95	84	109			130	129	1	97	86	109			-0.0224818	0.493192	Mann-Whitney U	0.794187
Pooled	White blood cell count	continuous	705	705	0	6.11	5.19	7.3			130	129	1	6.4	5.21	7.57			-0.0589698	0.544631	Mann-Whitney U	0.794187
Pooled	Systolic blood pressure	continuous	705	705	0	124	115	134			130	130	0	122.5	112.25	135			-0.0327531	0.874339	Mann-Whitney U	0.983632
Pooled	Diastolic blood pressure	continuous	705	705	0	78	72	85			130	130	0	77	70	85			-0.00965227	0.588286	Mann-Whitney U	0.794187
Pooled	Female sex	binary	705	705	0				255	0.361702	130	130	0				51	0.392308	-0.0630372	0.55243	Fisher exact	0.794187
Pooled	Chiglitazar 32 mg/day	binary	705	705	0				226	0.320567	130	130	0				41	0.315385	0.011104	1	Fisher exact	1
Pooled	Chiglitazar 48 mg/day	binary	705	705	0				228	0.323404	130	130	0				39	0.3	0.0504308	0.682386	Fisher exact	0.837473
Pooled	Placebo	binary	705	705	0				107	0.151773	130	130	0				31	0.238462	-0.219508	0.0201213	Fisher exact	0.181091
Pooled	Sitagliptin	binary	705	705	0				144	0.204255	130	130	0				19	0.146154	0.152971	0.148128	Fisher exact	0.499931
Pooled	CMAP trial	binary	705	705	0				290	0.411348	130	130	0				60	0.461538	-0.101099	0.289175	Fisher exact	0.653861
CMAP	Age	continuous	290	290	0	53	44	59			60	60	0	51.5	42	58			0.0834062	0.628954	Mann-Whitney U	0.786193
CMAP	Body mass index	continuous	290	290	0	25.95	24	28.1			60	60	0	25.65	24.3	27.775			-0.00471178	0.919603	Mann-Whitney U	0.919603
CMAP	Waist circumference	continuous	290	290	0	92	88	98			60	60	0	91	86	99			0.0670066	0.482554	Mann-Whitney U	0.782291
CMAP	Measured HOMA-IR	continuous	290	290	0	4.375	3.185	6.295			60	56	4	4.9	2.87	7.12			-0.165595	0.512801	Mann-Whitney U	0.782291
CMAP	Glycated hemoglobin	continuous	290	290	0	8.5	8	9.2			60	60	0	8.5	7.9	9.125			0.0651727	0.612512	Mann-Whitney U	0.786193
CMAP	Fasting plasma glucose	continuous	290	290	0	9	7.9	10.5			60	59	1	9.6	7.9	10.7			-0.1204	0.332815	Mann-Whitney U	0.755848
CMAP	Fasting insulin	continuous	290	290	0	10.95	8.125	14.975			60	60	0	11.35	7.275	17.175			-0.0963809	0.858153	Mann-Whitney U	0.919603
CMAP	2-hour postprandial glucose	continuous	290	290	0	16.1	14.025	18.4			60	59	1	15.6	13.5	18.15			0.0506808	0.458616	Mann-Whitney U	0.782291
CMAP	Triglycerides	continuous	290	290	0	1.595	1.1325	2.255			60	59	1	1.83	1.355	2.475			0.0304806	0.212601	Mann-Whitney U	0.686862
CMAP	HDL cholesterol	continuous	290	290	0	1.17	0.98	1.365			60	59	1	1.09	0.93	1.255			0.279906	0.0473849	Mann-Whitney U	0.592311
CMAP	LDL cholesterol	continuous	290	290	0	2.85	2.265	3.32			60	59	1	2.62	2.295	3.2			0.224648	0.219407	Mann-Whitney U	0.686862
CMAP	Total cholesterol	continuous	290	290	0	4.885	4.3	5.4775			60	59	1	4.69	4.155	5.27			0.281451	0.105945	Mann-Whitney U	0.686862
CMAP	Alanine aminotransferase	continuous	290	290	0	22	16	32			60	60	0	25	18	34.25			-0.124048	0.143131	Mann-Whitney U	0.686862
CMAP	Aspartate aminotransferase	continuous	290	290	0	19	16	24.75			60	60	0	20.5	17	26			-0.131753	0.125398	Mann-Whitney U	0.686862
CMAP	High-sensitivity C-reactive protein	continuous	290	242	48	1.575	0.695	3.22			60	53	7	1.54	0.93	3.1			0.0398491	0.557394	Mann-Whitney U	0.782291
CMAP	Free fatty acids	continuous	290	290	0	0.49	0.38	0.62			60	60	0	0.505	0.38	0.63			-0.0351398	0.75402	Mann-Whitney U	0.856841
CMAP	Urinary albumin-to-creatinine ratio	continuous	290	290	0	1.2	0.625	2.1			60	60	0	1.3	0.6	2.325			-0.0276762	0.893397	Mann-Whitney U	0.919603
CMAP	Estimated glomerular filtration rate	continuous	290	290	0	95	86	111			60	60	0	99	87	112			0.00589934	0.715469	Mann-Whitney U	0.851749
CMAP	White blood cell count	continuous	290	290	0	6.055	5.2	7.2075			60	60	0	6.42	5.1475	7.3525			-0.0994214	0.473377	Mann-Whitney U	0.782291
CMAP	Systolic blood pressure	continuous	290	290	0	123	115	134			60	60	0	120	110.75	134			0.0784731	0.362807	Mann-Whitney U	0.755848
CMAP	Diastolic blood pressure	continuous	290	290	0	78	71	83			60	60	0	76	70	81			0.121437	0.277304	Mann-Whitney U	0.755848
CMAP	Female sex	binary	290	290	0				114	0.393103	60	60	0				21	0.35	0.0888443	0.56325	Fisher exact	0.782291
CMAP	Chiglitazar 32 mg/day	binary	290	290	0				91	0.313793	60	60	0				15	0.25	0.141457	0.358331	Fisher exact	0.755848
CMAP	Chiglitazar 48 mg/day	binary	290	290	0				92	0.317241	60	60	0				14	0.233333	0.187796	0.219796	Fisher exact	0.686862
CMAP	Placebo	binary	290	290	0				107	0.368966	60	60	0				31	0.516667	-0.299138	0.0417958	Fisher exact	0.592311
CMAS	Age	continuous	415	415	0	51	44	57.5			70	70	0	49.5	41.25	55.75			0.156408	0.278416	Mann-Whitney U	0.696041
CMAS	Body mass index	continuous	415	415	0	25.4	23.5	27.5			70	70	0	26.05	24.225	28.05			-0.190709	0.113927	Mann-Whitney U	0.406883
CMAS	Waist circumference	continuous	415	415	0	90	85	96			70	70	0	93	88	98.75			-0.347555	0.00646727	Mann-Whitney U	0.0420229
CMAS	Measured HOMA-IR	continuous	415	415	0	4.29	2.845	6.18			70	65	5	4.28	2.75	7.12			-0.0793267	0.899746	Mann-Whitney U	0.968584
CMAS	Glycated hemoglobin	continuous	415	415	0	8.5	8	9.2			70	69	1	8.6	7.9	9.2			-0.0840621	0.596167	Mann-Whitney U	0.896006
CMAS	Fasting plasma glucose	continuous	415	415	0	8.8	7.7	10.35			70	69	1	9	7.5	10.8			-0.0676996	0.885416	Mann-Whitney U	0.968584
CMAS	Fasting insulin	continuous	415	415	0	10.5	7.3	14.9			70	69	1	11.2	7.2	15.8			-0.0515142	0.64976	Mann-Whitney U	0.896006
CMAS	2-hour postprandial glucose	continuous	415	414	1	15.7	13.4	17.9			70	69	1	15.7	12.4	18.4			-0.0485454	0.929841	Mann-Whitney U	0.968584
CMAS	Triglycerides	continuous	415	415	0	1.79	1.24	2.535			70	69	1	1.79	1.19	2.41			0.0794365	0.363779	Mann-Whitney U	0.812716
CMAS	HDL cholesterol	continuous	415	415	0	1.09	0.93	1.3			70	69	1	1.11	0.96	1.37			-0.117363	0.390104	Mann-Whitney U	0.812716
CMAS	LDL cholesterol	continuous	415	415	0	2.77	2.19	3.26			70	69	1	2.75	2.28	3.16			-0.0344001	0.995179	Mann-Whitney U	0.995179
CMAS	Total cholesterol	continuous	415	415	0	4.77	4.22	5.425			70	69	1	4.66	4.22	5.44			0.0217216	0.784263	Mann-Whitney U	0.968584
CMAS	Alanine aminotransferase	continuous	415	415	0	23	16	31			70	69	1	26	19	36			-0.318044	0.00672367	Mann-Whitney U	0.0420229
CMAS	Aspartate aminotransferase	continuous	415	415	0	20	16	25			70	69	1	22	18	27			-0.306891	0.00371415	Mann-Whitney U	0.0420229
CMAS	High-sensitivity C-reactive protein	continuous	415	399	16	1.69	0.8	3.275			70	65	5	2.6	1	3.41			-0.170391	0.0140422	Mann-Whitney U	0.0702109
CMAS	Free fatty acids	continuous	415	415	0	0.46	0.35	0.59			70	69	1	0.52	0.36	0.65			-0.224661	0.0925084	Mann-Whitney U	0.385452
CMAS	Urinary albumin-to-creatinine ratio	continuous	415	415	0	1.1	0.7	2.9			70	68	2	1.8	1	4.925			-0.102836	0.0023394	Mann-Whitney U	0.0420229
CMAS	Estimated glomerular filtration rate	continuous	415	415	0	95	82	108			70	69	1	96	86	107			-0.0289353	0.635388	Mann-Whitney U	0.896006
CMAS	White blood cell count	continuous	415	415	0	6.19	5.16	7.37			70	69	1	6.4	5.33	7.64			-0.028318	0.825271	Mann-Whitney U	0.968584
CMAS	Systolic blood pressure	continuous	415	415	0	124	116	134			70	70	0	127	118	136.5			-0.132869	0.477059	Mann-Whitney U	0.880546
CMAS	Diastolic blood pressure	continuous	415	415	0	79	73	85			70	70	0	78.5	72	86			-0.114502	0.65357	Mann-Whitney U	0.896006
CMAS	Female sex	binary	415	415	0				141	0.339759	70	70	0				30	0.428571	-0.182564	0.176127	Fisher exact	0.550396
CMAS	Chiglitazar 32 mg/day	binary	415	415	0				135	0.325301	70	70	0				26	0.371429	-0.0965118	0.493106	Fisher exact	0.880546
CMAS	Chiglitazar 48 mg/day	binary	415	415	0				136	0.327711	70	70	0				25	0.357143	-0.06179	0.680965	Fisher exact	0.896006
CMAS	Sitagliptin	binary	415	415	0				144	0.346988	70	70	0				19	0.271429	0.163382	0.27365	Fisher exact	0.696041

### Sheet: S2_CMAP_705
Table S2. Baseline clinical characteristics by treatment in the 705-person model cohort: CMAP (n = 290)
Characteristic	Unit	CG32, median [Q1, Q3] or n (%)	CG32, available n	CG48, median [Q1, Q3] or n (%)	CG48, available n	PB, median [Q1, Q3] or n (%)	PB, available n	Overall test	P	BH-adjusted P	Kruskal–Wallis P	Kruskal–Wallis BH-adjusted P	Maximum absolute pairwise SMD
Age	years	51.00 [43.00, 58.00]	91	53.00 [46.00, 62.00]	92	53.00 [46.00, 60.00]	107	Welch ANOVA	0.286005	0.702913	0.138335	0.82601	0.214919
Body mass index	kg/m²	25.80 [23.70, 27.90]	91	26.90 [24.50, 28.60]	92	25.80 [24.05, 27.65]	107	Welch ANOVA	0.230999	0.702913	0.196669	0.82601	0.227509
Waist circumference	cm	92.00 [86.50, 97.00]	91	93.00 [88.00, 99.00]	92	92.00 [88.00, 97.50]	107	Welch ANOVA	0.436485	0.702913	0.469653	0.949157	0.185093
Measured HOMA-IR	unitless	4.13 [3.38, 5.78]	91	4.76 [3.34, 6.69]	92	4.37 [2.83, 5.96]	107	Welch ANOVA	0.378494	0.702913	0.320189	0.949157	0.204415
Glycated hemoglobin	%	8.60 [8.10, 9.20]	91	8.65 [8.00, 9.40]	92	8.40 [7.95, 9.10]	107	Welch ANOVA	0.386258	0.702913	0.35264	0.949157	0.196941
Fasting plasma glucose	mmol/L	9.40 [7.85, 10.45]	91	9.25 [7.88, 10.68]	92	8.80 [7.90, 10.50]	107	Welch ANOVA	0.972412	0.972412	0.727557	0.949157	0.0348643
Fasting insulin	mU/L	11.10 [8.55, 14.15]	91	11.60 [8.62, 15.47]	92	10.70 [7.75, 14.85]	107	Welch ANOVA	0.474627	0.702913	0.392381	0.949157	0.167667
2-hour postprandial glucose	mmol/L	16.10 [14.35, 18.00]	91	16.30 [14.22, 18.32]	92	15.90 [13.95, 18.80]	107	Welch ANOVA	0.957813	0.972412	0.912697	0.956832	0.0376951
Triglycerides	mmol/L	1.55 [1.11, 2.21]	91	1.58 [1.15, 2.54]	92	1.64 [1.15, 2.19]	107	Welch ANOVA	0.359074	0.702913	0.858761	0.949157	0.206232
HDL cholesterol	mmol/L	1.17 [0.99, 1.40]	91	1.14 [0.97, 1.30]	92	1.17 [1.01, 1.39]	107	Welch ANOVA	0.479259	0.702913	0.463564	0.949157	0.171218
LDL cholesterol	mmol/L	2.85 [2.35, 3.27]	91	2.76 [2.12, 3.26]	92	2.90 [2.31, 3.46]	107	Welch ANOVA	0.58788	0.808335	0.769053	0.949157	0.146084
Total cholesterol	mmol/L	4.77 [4.39, 5.37]	91	4.92 [4.18, 5.37]	92	4.92 [4.25, 5.71]	107	Welch ANOVA	0.924244	0.972412	0.956832	0.956832	0.0563965
Alanine aminotransferase	U/L	23.00 [17.00, 31.00]	91	22.50 [18.00, 36.25]	92	20.00 [15.00, 31.00]	107	Welch ANOVA	0.28171	0.702913	0.166151	0.82601	0.235561
Aspartate aminotransferase	U/L	19.00 [16.50, 24.00]	91	20.00 [16.00, 26.00]	92	19.00 [16.00, 23.00]	107	Welch ANOVA	0.46074	0.702913	0.673482	0.949157	0.179173
High-sensitivity C-reactive protein	mg/L	1.39 [0.65, 2.60]	74	1.61 [0.69, 3.21]	77	1.58 [0.73, 3.87]	91	Welch ANOVA	0.257454	0.702913	0.641918	0.949157	0.246482
Free fatty acids	mmol/L	0.48 [0.38, 0.61]	91	0.51 [0.38, 0.61]	92	0.49 [0.37, 0.63]	107	Welch ANOVA	0.769657	0.940692	0.782346	0.949157	0.100447
Urinary albumin-to-creatinine ratio	mg/mmol	1.10 [0.70, 1.95]	91	1.20 [0.60, 2.73]	92	1.40 [0.70, 2.10]	107	Welch ANOVA	0.955567	0.972412	0.84636	0.949157	0.0415572
Estimated glomerular filtration rate	mL/min/1.73 m²	95.00 [86.00, 111.50]	91	96.50 [87.75, 114.00]	92	95.00 [85.00, 109.00]	107	Welch ANOVA	0.37069	0.702913	0.516665	0.949157	0.201979
White blood cell count	10⁹/L	5.93 [5.08, 6.92]	91	5.99 [5.11, 7.06]	92	6.35 [5.38, 7.58]	107	Welch ANOVA	0.144622	0.702913	0.136761	0.82601	0.255832
Systolic blood pressure	mmHg	123.00 [115.50, 134.00]	91	127.00 [115.00, 136.00]	92	122.00 [114.00, 130.50]	107	Welch ANOVA	0.212873	0.702913	0.134526	0.82601	0.251658
Diastolic blood pressure	mmHg	79.00 [70.50, 83.50]	91	78.00 [72.00, 84.25]	92	77.00 [71.00, 82.00]	107	Welch ANOVA	0.745873	0.940692	0.643374	0.949157	0.107059
Female sex	n (%)	41 (45.1%)	91	26 (28.3%)	92	47 (43.9%)	107	Pearson chi-square	0.0313972	0.690739			0.353934

### Sheet: S2_CMAS_705
Table S2. Baseline clinical characteristics by treatment in the 705-person model cohort: CMAS (n = 415)
Characteristic	Unit	CG32, median [Q1, Q3] or n (%)	CG32, available n	CG48, median [Q1, Q3] or n (%)	CG48, available n	SP, median [Q1, Q3] or n (%)	SP, available n	Overall test	P	BH-adjusted P	Kruskal–Wallis P	Kruskal–Wallis BH-adjusted P	Maximum absolute pairwise SMD
Age	years	51.00 [44.00, 58.00]	135	51.00 [43.75, 56.25]	136	51.00 [43.75, 58.00]	144	Welch ANOVA	0.725923	0.807303	0.748378	0.870133	0.0877553
Body mass index	kg/m²	25.40 [23.90, 27.30]	135	25.45 [23.57, 27.55]	136	25.45 [23.20, 27.50]	144	Welch ANOVA	0.745368	0.807303	0.863633	0.906814	0.0807333
Waist circumference	cm	90.00 [86.00, 96.00]	135	90.00 [85.00, 96.00]	136	90.00 [84.00, 95.25]	144	Welch ANOVA	0.727555	0.807303	0.787263	0.870133	0.0951491
Measured HOMA-IR	unitless	4.29 [2.98, 6.00]	135	4.33 [2.91, 6.32]	136	4.12 [2.53, 5.96]	144	Welch ANOVA	0.51006	0.807303	0.631729	0.870133	0.137928
Glycated hemoglobin	%	8.40 [7.90, 9.15]	135	8.40 [8.00, 9.10]	136	8.55 [8.00, 9.30]	144	Welch ANOVA	0.549745	0.807303	0.527125	0.870133	0.114926
Fasting plasma glucose	mmol/L	8.50 [7.65, 9.90]	135	8.80 [7.70, 10.50]	136	9.15 [7.78, 10.80]	144	Welch ANOVA	0.229862	0.807303	0.220776	0.804715	0.190523
Fasting insulin	mU/L	11.60 [7.50, 15.30]	135	10.15 [7.38, 15.65]	136	10.35 [6.28, 14.30]	144	Welch ANOVA	0.34908	0.807303	0.366813	0.839855	0.15352
2-hour postprandial glucose	mmol/L	15.20 [12.80, 17.05]	135	16.00 [13.80, 18.00]	136	15.90 [13.40, 18.50]	143	Welch ANOVA	0.0591026	0.807303	0.0645688	0.804715	0.252541
Triglycerides	mmol/L	1.93 [1.44, 2.54]	135	1.67 [1.22, 2.54]	136	1.76 [1.18, 2.50]	144	Welch ANOVA	0.75535	0.807303	0.17039	0.804715	0.0841616
HDL cholesterol	mmol/L	1.06 [0.93, 1.25]	135	1.09 [0.96, 1.27]	136	1.12 [0.96, 1.35]	144	Welch ANOVA	0.236982	0.807303	0.259693	0.804715	0.20194
LDL cholesterol	mmol/L	2.56 [2.15, 3.25]	135	2.80 [2.23, 3.22]	136	2.85 [2.35, 3.30]	144	Welch ANOVA	0.276369	0.807303	0.268238	0.804715	0.186648
Total cholesterol	mmol/L	4.71 [4.13, 5.30]	135	4.74 [4.26, 5.40]	136	4.82 [4.38, 5.58]	144	Welch ANOVA	0.235524	0.807303	0.207095	0.804715	0.202938
Alanine aminotransferase	U/L	23.00 [17.00, 32.00]	135	23.00 [15.00, 29.00]	136	22.00 [16.00, 31.25]	144	Welch ANOVA	0.388195	0.807303	0.439924	0.839855	0.149819
Aspartate aminotransferase	U/L	20.00 [16.00, 26.00]	135	19.00 [16.00, 23.00]	136	20.00 [16.00, 26.00]	144	Welch ANOVA	0.192675	0.807303	0.368629	0.839855	0.213832
High-sensitivity C-reactive protein	mg/L	1.47 [0.80, 3.00]	130	1.75 [0.80, 3.29]	130	2.00 [0.80, 3.29]	139	Welch ANOVA	0.729048	0.807303	0.784239	0.870133	0.0946784
Free fatty acids	mmol/L	0.46 [0.36, 0.61]	135	0.46 [0.35, 0.56]	136	0.46 [0.34, 0.62]	144	Welch ANOVA	0.898095	0.898095	0.913666	0.913666	0.0558895
Urinary albumin-to-creatinine ratio	mg/mmol	1.10 [0.60, 3.35]	135	1.15 [0.70, 2.83]	136	1.05 [0.60, 2.90]	144	Welch ANOVA	0.706961	0.807303	0.774399	0.870133	0.0813752
Estimated glomerular filtration rate	mL/min/1.73 m²	94.00 [82.00, 105.00]	135	94.50 [82.00, 109.00]	136	95.00 [84.75, 107.25]	144	Welch ANOVA	0.687348	0.807303	0.761945	0.870133	0.0984751
White blood cell count	10⁹/L	6.19 [4.95, 7.50]	135	6.21 [5.18, 7.27]	136	6.10 [5.30, 7.56]	144	Welch ANOVA	0.364107	0.807303	0.707768	0.870133	0.159492
Systolic blood pressure	mmHg	125.00 [116.50, 135.50]	135	125.50 [117.00, 134.00]	136	123.00 [113.00, 134.00]	144	Welch ANOVA	0.529022	0.807303	0.411967	0.839855	0.130261
Diastolic blood pressure	mmHg	79.00 [74.00, 85.00]	135	80.00 [73.75, 85.25]	136	79.00 [72.00, 84.00]	144	Welch ANOVA	0.347189	0.807303	0.245552	0.804715	0.163765
Female sex	n (%)	46 (34.1%)	135	49 (36.0%)	136	46 (31.9%)	144	Pearson chi-square	0.770608	0.807303			0.0863221

### Sheet: S2_CMAP_molecular
Table S2. Baseline molecular HOMA-IR estimates and classifications in CMAP
Measure	Category	CG32, median [Q1, Q3] or n (%)	CG32, available n	CG48, median [Q1, Q3] or n (%)	CG48, available n	PB, median [Q1, Q3] or n (%)	PB, available n	Overall test	P	BH-adjusted P
met-HOMA-IR	Natural-log score	1.47 [1.25, 1.63]	91	1.53 [1.28, 1.75]	92	1.45 [1.26, 1.65]	107	Welch ANOVA	0.151597	0.341092
met-HOMA-IR	Molecular IR−	46 (50.5%)	91	42 (45.7%)	92	59 (55.1%)	107	Pearson chi-square	0.410112	0.593581
met-HOMA-IR	Molecular IR+	45 (49.5%)	91	50 (54.3%)	92	48 (44.9%)	107	Pearson chi-square	0.410112	0.593581
met-HOMA-IR	IR− / molecular IR−	34 (37.4%)	91	28 (30.4%)	92	44 (41.1%)	107	Pearson chi-square	0.527627	0.593581
met-HOMA-IR	IR− / molecular IR+	16 (17.6%)	91	13 (14.1%)	92	10 (9.3%)	107	Pearson chi-square	0.527627	0.593581
met-HOMA-IR	IR+ / molecular IR−	12 (13.2%)	91	14 (15.2%)	92	15 (14.0%)	107	Pearson chi-square	0.527627	0.593581
met-HOMA-IR	IR+ / molecular IR+	29 (31.9%)	91	37 (40.2%)	92	38 (35.5%)	107	Pearson chi-square	0.527627	0.593581
prot-HOMA-IR	Natural-log score	1.46 [1.35, 1.56]	91	1.47 [1.35, 1.60]	92	1.45 [1.35, 1.58]	107	Welch ANOVA	0.388996	0.593581
prot-HOMA-IR	Molecular IR−	54 (59.3%)	91	47 (51.1%)	92	60 (56.1%)	107	Pearson chi-square	0.526414	0.593581
prot-HOMA-IR	Molecular IR+	37 (40.7%)	91	45 (48.9%)	92	47 (43.9%)	107	Pearson chi-square	0.526414	0.593581
prot-HOMA-IR	IR− / molecular IR−	36 (39.6%)	91	29 (31.5%)	92	40 (37.4%)	107	Pearson chi-square	0.829354	0.829354
prot-HOMA-IR	IR− / molecular IR+	14 (15.4%)	91	12 (13.0%)	92	14 (13.1%)	107	Pearson chi-square	0.829354	0.829354
prot-HOMA-IR	IR+ / molecular IR−	18 (19.8%)	91	18 (19.6%)	92	20 (18.7%)	107	Pearson chi-square	0.829354	0.829354
prot-HOMA-IR	IR+ / molecular IR+	23 (25.3%)	91	33 (35.9%)	92	33 (30.8%)	107	Pearson chi-square	0.829354	0.829354
mol-HOMA-IR	Natural-log score	1.50 [1.17, 1.68]	91	1.53 [1.20, 1.83]	92	1.42 [1.19, 1.71]	107	Welch ANOVA	0.147743	0.341092
mol-HOMA-IR	Molecular IR−	44 (48.4%)	91	41 (44.6%)	92	62 (57.9%)	107	Pearson chi-square	0.147169	0.341092
mol-HOMA-IR	Molecular IR+	47 (51.6%)	91	51 (55.4%)	92	45 (42.1%)	107	Pearson chi-square	0.147169	0.341092
mol-HOMA-IR	IR− / molecular IR−	32 (35.2%)	91	30 (32.6%)	92	46 (43.0%)	107	Pearson chi-square	0.138211	0.341092
mol-HOMA-IR	IR− / molecular IR+	18 (19.8%)	91	11 (12.0%)	92	8 (7.5%)	107	Pearson chi-square	0.138211	0.341092
mol-HOMA-IR	IR+ / molecular IR−	12 (13.2%)	91	11 (12.0%)	92	16 (15.0%)	107	Pearson chi-square	0.138211	0.341092
mol-HOMA-IR	IR+ / molecular IR+	29 (31.9%)	91	40 (43.5%)	92	37 (34.6%)	107	Pearson chi-square	0.138211	0.341092

### Sheet: S2_CMAS_molecular
Table S2. Baseline molecular HOMA-IR estimates and classifications in CMAS
Measure	Category	CG32, median [Q1, Q3] or n (%)	CG32, available n	CG48, median [Q1, Q3] or n (%)	CG48, available n	SP, median [Q1, Q3] or n (%)	SP, available n	Overall test	P	BH-adjusted P
met-HOMA-IR	Natural-log score	1.49 [1.29, 1.68]	135	1.45 [1.27, 1.61]	136	1.44 [1.25, 1.62]	144	Welch ANOVA	0.536369	0.603416
met-HOMA-IR	Molecular IR−	64 (47.4%)	135	76 (55.9%)	136	76 (52.8%)	144	Pearson chi-square	0.368482	0.473763
met-HOMA-IR	Molecular IR+	71 (52.6%)	135	60 (44.1%)	136	68 (47.2%)	144	Pearson chi-square	0.368482	0.473763
met-HOMA-IR	IR− / molecular IR−	46 (34.1%)	135	53 (39.0%)	136	56 (38.9%)	144	Pearson chi-square	0.669718	0.669718
met-HOMA-IR	IR− / molecular IR+	24 (17.8%)	135	14 (10.3%)	136	21 (14.6%)	144	Pearson chi-square	0.669718	0.669718
met-HOMA-IR	IR+ / molecular IR−	18 (13.3%)	135	23 (16.9%)	136	20 (13.9%)	144	Pearson chi-square	0.669718	0.669718
met-HOMA-IR	IR+ / molecular IR+	47 (34.8%)	135	46 (33.8%)	136	47 (32.6%)	144	Pearson chi-square	0.669718	0.669718
prot-HOMA-IR	Natural-log score	1.50 [1.39, 1.61]	135	1.44 [1.33, 1.63]	136	1.44 [1.31, 1.53]	144	Welch ANOVA	0.003002	0.013509
prot-HOMA-IR	Molecular IR−	56 (41.5%)	135	74 (54.4%)	136	89 (61.8%)	144	Pearson chi-square	0.00278563	0.013509
prot-HOMA-IR	Molecular IR+	79 (58.5%)	135	62 (45.6%)	136	55 (38.2%)	144	Pearson chi-square	0.00278563	0.013509
prot-HOMA-IR	IR− / molecular IR−	39 (28.9%)	135	52 (38.2%)	136	61 (42.4%)	144	Pearson chi-square	0.0131476	0.0394428
prot-HOMA-IR	IR− / molecular IR+	31 (23.0%)	135	15 (11.0%)	136	16 (11.1%)	144	Pearson chi-square	0.0131476	0.0394428
prot-HOMA-IR	IR+ / molecular IR−	17 (12.6%)	135	22 (16.2%)	136	28 (19.4%)	144	Pearson chi-square	0.0131476	0.0394428
prot-HOMA-IR	IR+ / molecular IR+	48 (35.6%)	135	47 (34.6%)	136	39 (27.1%)	144	Pearson chi-square	0.0131476	0.0394428
mol-HOMA-IR	Natural-log score	1.48 [1.27, 1.78]	135	1.45 [1.13, 1.72]	136	1.41 [1.20, 1.70]	144	Welch ANOVA	0.130457	0.251005
mol-HOMA-IR	Molecular IR−	62 (45.9%)	135	73 (53.7%)	136	83 (57.6%)	144	Pearson chi-square	0.139447	0.251005
mol-HOMA-IR	Molecular IR+	73 (54.1%)	135	63 (46.3%)	136	61 (42.4%)	144	Pearson chi-square	0.139447	0.251005
mol-HOMA-IR	IR− / molecular IR−	45 (33.3%)	135	53 (39.0%)	136	61 (42.4%)	144	Pearson chi-square	0.350936	0.473763
mol-HOMA-IR	IR− / molecular IR+	25 (18.5%)	135	14 (10.3%)	136	16 (11.1%)	144	Pearson chi-square	0.350936	0.473763
mol-HOMA-IR	IR+ / molecular IR−	17 (12.6%)	135	20 (14.7%)	136	22 (15.3%)	144	Pearson chi-square	0.350936	0.473763
mol-HOMA-IR	IR+ / molecular IR+	48 (35.6%)	135	49 (36.0%)	136	45 (31.2%)	144	Pearson chi-square	0.350936	0.473763
