## Supplementary material for "Insulin resistance reverses despite weight gain with pan-PPAR agonism, revealing its plasma molecular correlates in type 2 diabetes": Source Data for Figures 1-5 and Supplementary Figures S1-S11: Figure_S2_Source_Data.xlsx

### Sheet: A
parameter	value	unit
baseline participants	705	participants
candidate metabolites	217	analytes
candidate proteins	837	analytes
type	analyte_id	name	group	included
MTB	ML009	UFA/TFA	Fatty Acids	TRUE
MTB	ML010	PUFA/TFA	Fatty Acids	TRUE
MTB	ML011	MUFA/TFA	Fatty Acids	TRUE
MTB	ML012	SFA/TFA	Fatty Acids	TRUE
MTB	ML013	PUFA/UFA	Fatty Acids	TRUE
MTB	ML014	PUFA/MUFA	Fatty Acids	TRUE
MTB	ML015	PUFA/SFA	Fatty Acids	TRUE
MTB	ML016	MUFA/UFA	Fatty Acids	TRUE
MTB	ML017	NAGII	NAGs	TRUE
MTB	ML018	NAGI	NAGs	TRUE
MTB	ML019	NAGI/NAGII	NAGs	TRUE
MTB	MP0001	5-Dodecenoic acid	Fatty Acids	TRUE
MTB	MP0002	Benzoic acid	Benzenoids	TRUE
MTB	MP0003	Methylsuccinic acid	Organic Acids	TRUE
MTB	MP0004	Selenomethionine	Amino Acids	TRUE
MTB	MP0005	Undecylenic acid	Fatty Acids	TRUE
MTB	MP0006	10Z-Heptadecenoic acid	Fatty Acids	TRUE
MTB	MP0007	2-Furoic acid	Furans	TRUE
MTB	MP0008	2-Hydroxy-3-methylbutyric acid	Organic Acids	TRUE
MTB	MP0009	2-Hydroxybutyric acid	Organic Acids	TRUE
MTB	MP0010	2-Phenylpropionate	Phenylpropanoic Acids	TRUE
MTB	MP0011	3-Hydroxyphenylhydracrylic acid	Phenylpropanoic Acids	TRUE
MTB	MP0012	3-Hydroxybutyric acid	Organic Acids	TRUE
MTB	MP0013	3-Hydroxyisovaleric acid	Organic Acids	TRUE
MTB	MP0014	3-Indolepropionic acid	Indoles	TRUE
MTB	MP0015	3-Methyl-2-oxovaleric acid	Organic Acids	TRUE
MTB	MP0016	3-Hydroxylisovalerylcarnitine	Carnitines	TRUE
MTB	MP0017	4-Hydroxyphenylpyruvic acid	Benzenoids	TRUE
MTB	MP0018	8,11,14-Eicosatrienoic acid	Fatty Acids	TRUE
MTB	MP0019	N-Acetylglycine	Amino Acids	TRUE
MTB	MP0020	Adipic acid	Organic Acids	TRUE
MTB	MP0021	Adipoylcarnitine	Carnitines	TRUE
MTB	MP0022	Adrenic acid	Fatty Acids	TRUE
MTB	MP0023	Alpha-Hydroxyisobutyric acid	Organic Acids	TRUE
MTB	MP0024	Alpha-Ketoisovaleric acid	Organic Acids	TRUE
MTB	MP0025	Alpha-Linolenic acid	Fatty Acids	TRUE
MTB	MP0026	Alpha-N-Phenylacetyl-L-Glutamine	Amino Acids	TRUE
MTB	MP0027	Arachidonic acid	Fatty Acids	TRUE
MTB	MP0028	Azelaic acid	Organic Acids	TRUE
MTB	MP0029	Beta-Alanine	Amino Acids	TRUE
MTB	MP0030	Isohyodeoxycholic acid	Bile Acids	TRUE
MTB	MP0031	Butyric acid	Fatty Acids	TRUE
MTB	MP0032	Caproic acid	Fatty Acids	TRUE
MTB	MP0033	Carnitine	Carnitines	TRUE
MTB	MP0034	Chenodeoxycholic acid	Bile Acids	TRUE
MTB	MP0035	Cholic acid	Bile Acids	TRUE
MTB	MP0036	cis-Aconitic acid	Organic Acids	TRUE
MTB	MP0037	Citrate	Organic Acids	TRUE
MTB	MP0038	Citrulline	Amino Acids	TRUE
MTB	MP0039	Creatine	Amino Acids	TRUE
MTB	MP0040	2-Hydroxyglutaric acid	Organic Acids	TRUE
MTB	MP0041	D-Fructose	Carbohydrates	TRUE
MTB	MP0042	D-Gluconolactone	Carbohydrates	TRUE
MTB	MP0044	D-Maltose / Alpha-Lactose	Carbohydrates	TRUE
MTB	MP0045	D-Xylose	Carbohydrates	TRUE
MTB	MP0046	D-Xylulose	Carbohydrates	TRUE
MTB	MP0047	Decanoic acid	Fatty Acids	TRUE
MTB	MP0048	Decanoylcarnitine C10	Carnitines	TRUE
MTB	MP0049	Deoxycholic acid	Bile Acids	TRUE
MTB	MP0050	Dimethylglycine	Amino Acids	TRUE
MTB	MP0051	DHA	Fatty Acids	TRUE
MTB	MP0052	DPAn-6	Fatty Acids	TRUE
MTB	MP0053	DPA	Fatty Acids	TRUE
MTB	MP0054	Dodecanoic acid	Fatty Acids	TRUE
MTB	MP0055	EPA	Fatty Acids	TRUE
MTB	MP0056	Erythronic acid	Organic Acids	TRUE
MTB	MP0057	Fumaric acid	Organic Acids	TRUE
MTB	MP0058	Gamma-Linolenic acid	Fatty Acids	TRUE
MTB	MP0059	Glycolithocholic acid-3-sulfate	Bile Acids	TRUE
MTB	MP0060	Glutaconic acid	Organic Acids	TRUE
MTB	MP0061	Glutaric acid	Organic Acids	TRUE
MTB	MP0062	Glutarylcarnitine	Carnitines	TRUE
MTB	MP0063	Glyceric acid	Organic Acids	TRUE
MTB	MP0064	Glycine	Amino Acids	TRUE
MTB	MP0065	Glycochenodeoxycholic acid	Bile Acids	TRUE
MTB	MP0066	Glycocholic acid	Bile Acids	TRUE
MTB	MP0067	Glycodeoxycholic acid	Bile Acids	TRUE
MTB	MP0068	Glycoursodeoxycholic acid	Bile Acids	TRUE
MTB	MP0069	Glycylproline	Amino Acids	TRUE
MTB	MP0070	Guanidoacetic acid	Amino Acids	TRUE
MTB	MP0071	Heptanoic acid	Fatty Acids	TRUE
MTB	MP0072	Hexanylcarnitine	Carnitines	TRUE
MTB	MP0073	Hippuric acid	Benzenoids	TRUE
MTB	MP0074	Homovanillic acid	Benzenoids	TRUE
MTB	MP0075	Hydrocinnamic acid	Phenylpropanoic Acids	TRUE
MTB	MP0076	Hydroxyphenyllactic acid	Phenylpropanoic Acids	TRUE
MTB	MP0077	Hydroxypropionic acid	Organic Acids	TRUE
MTB	MP0078	Indoleacetic acid	Indoles	TRUE
MTB	MP0079	Isocaproic acid	Fatty Acids	TRUE
MTB	MP0080	Isocitric acid	Organic Acids	TRUE
MTB	MP0081	Isovaleric acid	Fatty Acids	TRUE
MTB	MP0082	Ketoleucine	Amino Acids	TRUE
MTB	MP0083	L-Alanine	Amino Acids	TRUE
MTB	MP0084	L-Alpha-Aminobutyric acid	Amino Acids	TRUE
MTB	MP0085	L-Asparagine	Amino Acids	TRUE
MTB	MP0086	L-Aspartic acid	Amino Acids	TRUE
MTB	MP0087	L-Glutamate	Amino Acids	TRUE
MTB	MP0088	Glutamine	Amino Acids	TRUE
MTB	MP0089	L-Histidine	Amino Acids	TRUE
MTB	MP0090	L-Homocitrulline	Amino Acids	TRUE
MTB	MP0091	L-Homoserine	Amino Acids	TRUE
MTB	MP0092	Lactate	Organic Acids	TRUE
MTB	MP0093	L-Leucine	Amino Acids	TRUE
MTB	MP0094	L-Lysine	Amino Acids	TRUE
MTB	MP0095	L-Malic acid	Organic Acids	TRUE
MTB	MP0096	L-Methionine	Amino Acids	TRUE
MTB	MP0097	L-Pipecolic acid	Amino Acids	TRUE
MTB	MP0098	L-Proline	Amino Acids	TRUE
MTB	MP0099	L-Serine	Amino Acids	TRUE
MTB	MP0100	L-Threonine	Amino Acids	TRUE
MTB	MP0101	L-Tryptophan	Amino Acids	TRUE
MTB	MP0102	L-Tyrosine	Amino Acids	TRUE
MTB	MP0103	L-Valine	Amino Acids	TRUE
MTB	MP0104	L-Acetylcarnitine	Carnitines	TRUE
MTB	MP0105	Linoelaidic acid	Fatty Acids	TRUE
MTB	MP0106	Linoleic acid	Fatty Acids	TRUE
MTB	MP0107	Linoleylcarnitine	Carnitines	TRUE
MTB	MP0108	Maltotriose	Carbohydrates	TRUE
MTB	MP0109	Methylcysteine	Amino Acids	TRUE
MTB	MP0110	Methylglutaric acid	Organic Acids	TRUE
MTB	MP0111	Methylmalonic acid	Organic Acids	TRUE
MTB	MP0112	Methylmalonylcarnitine	Carnitines	TRUE
MTB	MP0113	Murocholic acid	Bile Acids	TRUE
MTB	MP0114	Myristelaidic acid	Fatty Acids	TRUE
MTB	MP0115	Myristic acid	Fatty Acids	TRUE
MTB	MP0116	Myristoleic acid	Fatty Acids	TRUE
MTB	MP0117	Myristoylcarnitine	Carnitines	TRUE
MTB	MP0118	N-Acetyl-L-aspartic acid	Amino Acids	TRUE
MTB	MP0119	N-Acetylneuraminic acid	Carbohydrates	TRUE
MTB	MP0120	N-Acetylserine	Amino Acids	TRUE
MTB	MP0121	N-Methylnicotinamide	Pyridines	TRUE
MTB	MP0122	Octanoic acid	Fatty Acids	TRUE
MTB	MP0123	Octanoylcarnitine	Carnitines	TRUE
MTB	MP0124	Oleic acid	Fatty Acids	TRUE
MTB	MP0125	Oleylcarnitine C18 1	Carnitines	TRUE
MTB	MP0126	Ornithine	Amino Acids	TRUE
MTB	MP0127	Oxalic acid	Organic Acids	TRUE
MTB	MP0128	Oxoglutaric acid	Organic Acids	TRUE
MTB	MP0129	Palmitoleic acid	Fatty Acids	TRUE
MTB	MP0130	Palmitoylcarnitine	Carnitines	TRUE
MTB	MP0131	Phenylacetic acid	Benzenoids	TRUE
MTB	MP0132	Phenyllactic acid	Phenylpropanoic Acids	TRUE
MTB	MP0133	Phenylpyruvic acid	Organic Acids	TRUE
MTB	MP0134	Propionylcarnitine	Carnitines	TRUE
MTB	MP0135	Pyroglutamic acid	Amino Acids	TRUE
MTB	MP0136	Pyruvate	Organic Acids	TRUE
MTB	MP0137	Sarcosine	Amino Acids	TRUE
MTB	MP0138	Stearylcarnitine	Carnitines	TRUE
MTB	MP0139	Succinic acid	Organic Acids	TRUE
MTB	MP0140	Tartaric acid	Organic Acids	TRUE
MTB	MP0141	Taurochenodeoxycholic acid	Bile Acids	TRUE
MTB	MP0142	Taurocholic acid	Bile Acids	TRUE
MTB	MP0143	Threonic acid	Carbohydrates	TRUE
MTB	MP0144	12-Hydroxystearic acid	Fatty Acids	TRUE
MTB	MP0145	2,2-Dimethyladipic acid	Organic Acids	TRUE
MTB	MP0146	2-Hydroxycaproic acid	Organic Acids	TRUE
MTB	MP0147	2-Hydroxycinnamic acid	Phenylpropanoic Acids	TRUE
MTB	MP0148	2-Methylvaleric acid	Fatty Acids	TRUE
MTB	MP0149	2-Phenylglycine	Amino Acids	TRUE
MTB	MP0150	2-Methylbutyroylcarnitine	Carnitines	TRUE
MTB	MP0151	3,4-Dihydroxymandelic acid	Benzenoids	TRUE
MTB	MP0152	3-Methyladipic acid	Fatty Acids	TRUE
MTB	MP0153	3-Methylpentanoic acid	Fatty Acids	TRUE
MTB	MP0154	3-Hydroxybutyrylcarnitine	Carnitines	TRUE
MTB	MP0155	4-Hydroxybenzoic acid	Benzenoids	TRUE
MTB	MP0156	5-Aminolevulinic acid	Amino Acids	TRUE
MTB	MP0157	Acetoacetate	Organic Acids	TRUE
MTB	MP0158	Adenosine Monophosphate	Nucleosides	TRUE
MTB	MP0159	Aminoadipic acid	Amino Acids	TRUE
MTB	MP0160	Aminocaproic acid	Amino Acids	TRUE
MTB	MP0161	Anserine	Hybrid Peptides	TRUE
MTB	MP0162	Carnosine	Hybrid Peptides	TRUE
MTB	MP0164	Citramalic acid	Organic Acids	TRUE
MTB	MP0165	Formate	Organic Acids	TRUE
MTB	MP0166	Fructose-1,6-bisphosphate	Carbohydrates	TRUE
MTB	MP0167	Glucaric acid	Carbohydrates	TRUE
MTB	MP0168	Glycolithocholic acid	Bile Acids	TRUE
MTB	MP0169	Heptadecanoic acid	Fatty Acids	TRUE
MTB	MP0170	Hyodeoxycholic acid	Bile Acids	TRUE
MTB	MP0171	Indole-3-methyl acetate	Indoles	TRUE
MTB	MP0172	Indoleacrylic acid	Indoles	TRUE
MTB	MP0173	Isobutyric acid	Fatty Acids	TRUE
MTB	MP0174	Isovelarylcarnitine	Carnitines	TRUE
MTB	MP0175	L-Arginine	Amino Acids	TRUE
MTB	MP0176	L-Isoleucine	Amino Acids	TRUE
MTB	MP0177	Lactulose	Carbohydrates	TRUE
MTB	MP0178	Lauroylcarnitine	Carnitines	TRUE
MTB	MP0179	Lithocholic acid	Bile Acids	TRUE
MTB	MP0180	m-Aminobenzoic acid	Benzenoids	TRUE
MTB	MP0181	Maleic acid	Organic Acids	TRUE
MTB	MP0182	Malonic acid	Organic Acids	TRUE
MTB	MP0183	Malonylcarnitine	Carnitines	TRUE
MTB	MP0184	Mandelic acid	Benzenoids	TRUE
MTB	MP0185	N-Acetylglutamine	Amino Acids	TRUE
MTB	MP0186	Nonanoic acid	Fatty Acids	TRUE
MTB	MP0187	Ortho-Hydroxyphenylacetic acid	Benzenoids	TRUE
MTB	MP0188	Oxoadipic acid	Organic Acids	TRUE
MTB	MP0189	p-Hydroxymandelic acid	Benzenoids	TRUE
MTB	MP0190	p-Hydroxyphenylacetic acid	Benzenoids	TRUE
MTB	MP0191	Palmitelaidic acid	Fatty Acids	TRUE
MTB	MP0192	Palmitic acid	Fatty Acids	TRUE
MTB	MP0193	Pentadecanoic acid	Fatty Acids	TRUE
MTB	MP0194	5-Phosphoribosyl Diphosphate	Carbohydrates	TRUE
MTB	MP0195	Phthalic acid	Benzenoids	TRUE
MTB	MP0196	Picolinic acid	Organic Acids	TRUE
MTB	MP0197	Pimelic acid	Organic Acids	TRUE
MTB	MP0198	Pyrrole-2-carboxylic acid	Pyrroles	TRUE
MTB	MP0199	Rhamnose	Carbohydrates	TRUE
MTB	MP0201	Sebacic acid	Fatty Acids	TRUE
MTB	MP0202	Stearic acid	Fatty Acids	TRUE
MTB	MP0203	Taurodeoxycholic acid	Bile Acids	TRUE
MTB	MP0204	Trehalose	Carbohydrates	TRUE
MTB	MP0205	Tridecanoic acid	Fatty Acids	TRUE
MTB	MS003	Phenylalanine	Amino Acids	TRUE
MTB	MS018	N-acetylated glycoproteins	NAGs	TRUE
MTB	MS020	Acetate	Organic Acids	TRUE
MTB	MS030	Bile acids	Bile Acids	TRUE
PRT	A1BG	A1BG	Tissue enriched	TRUE
PRT	A2M	A2M	Tissue enhanced	TRUE
PRT	A2ML1	A2ML1	Tissue enhanced	TRUE
PRT	ABI3BP	ABI3BP	Low tissue specificity	TRUE
PRT	ACAA2	ACAA2	Tissue enhanced	TRUE
PRT	ACACA	ACACA	Low tissue specificity	TRUE
PRT	ACACB	ACACB	Tissue enhanced	TRUE
PRT	ACE	ACE	Tissue enhanced	TRUE
PRT	ACE2	ACE2	Tissue enhanced	TRUE
PRT	ACTA1	ACTA1	Tissue enriched	TRUE
PRT	ACTA2	ACTA2	Tissue enhanced	TRUE
PRT	ACTB	ACTB	Low tissue specificity	TRUE
PRT	ACTBL2	ACTBL2	Not detected	TRUE
PRT	ACTC1	ACTC1	Tissue enriched	TRUE
PRT	ACTG1	ACTG1	Low tissue specificity	TRUE
PRT	ACTG2	ACTG2	Tissue enhanced	TRUE
PRT	ACTN1	ACTN1	Tissue enhanced	TRUE
PRT	ACTN4	ACTN4	Low tissue specificity	TRUE
PRT	ACTR1B	ACTR1B	Low tissue specificity	TRUE
PRT	ADAMTS13	ADAMTS13	Tissue enriched	TRUE
PRT	ADARB1	ADARB1	Low tissue specificity	TRUE
PRT	ADGRB3	ADGRB3	Group enriched	TRUE
PRT	ADH1A	ADH1A	Tissue enriched	TRUE
PRT	ADH1B	ADH1B	Tissue enhanced	TRUE
PRT	ADH1C	ADH1C	Group enriched	TRUE
PRT	ADIPOQ	ADIPOQ	Group enriched	TRUE
PRT	ADSL	ADSL	Group enriched	TRUE
PRT	AFM	AFM	Tissue enriched	TRUE
PRT	AGT	AGT	Tissue enriched	TRUE
PRT	AHNAK	AHNAK	Low tissue specificity	TRUE
PRT	AHNAK2	AHNAK2	Tissue enhanced	TRUE
PRT	AHSG	AHSG	Tissue enriched	TRUE
PRT	AKR1A1	AKR1A1	Low tissue specificity	TRUE
PRT	AKR1B1	AKR1B1	Tissue enriched	TRUE
PRT	ALB	ALB	Tissue enriched	TRUE
PRT	ALDH1A1	ALDH1A1	Tissue enhanced	TRUE
PRT	ALDOA	ALDOA	Group enriched	TRUE
PRT	ALDOB	ALDOB	Group enriched	TRUE
PRT	AMBP	AMBP	Tissue enriched	TRUE
PRT	AMPD3	AMPD3	Tissue enhanced	TRUE
PRT	AMY1A	AMY1A	Tissue enriched	TRUE
PRT	AMY2A	AMY2A	Tissue enriched	TRUE
PRT	AMY2B	AMY2B	Tissue enriched	TRUE
PRT	ANK1	ANK1	Group enriched	TRUE
PRT	ANPEP	ANPEP	Group enriched	TRUE
PRT	ANXA1	ANXA1	Tissue enhanced	TRUE
PRT	ANXA10	ANXA10	Tissue enriched	TRUE
PRT	ANXA2	ANXA2	Tissue enhanced	TRUE
PRT	ANXA6	ANXA6	Low tissue specificity	TRUE
PRT	AOC3	AOC3	Tissue enhanced	TRUE
PRT	AP2A1	AP2A1	Low tissue specificity	TRUE
PRT	AP2A2	AP2A2	Low tissue specificity	TRUE
PRT	APCS	APCS	Tissue enriched	TRUE
PRT	APEX1	APEX1	Low tissue specificity	TRUE
PRT	APMAP	APMAP	Tissue enhanced	TRUE
PRT	APOA1	APOA1	Tissue enriched	TRUE
PRT	APOA2	APOA2	Tissue enriched	TRUE
PRT	APOA4	APOA4	Tissue enriched	TRUE
PRT	APOB	APOB	Group enriched	TRUE
PRT	APOC1	APOC1	Tissue enriched	TRUE
PRT	APOC2	APOC2	Tissue enriched	TRUE
PRT	APOC3	APOC3	Tissue enriched	TRUE
PRT	APOC4	APOC4	Tissue enriched	TRUE
PRT	APOD	APOD	Tissue enhanced	TRUE
PRT	APOE	APOE	Group enriched	TRUE
PRT	APOF	APOF	Tissue enriched	TRUE
PRT	APOH	APOH	Tissue enriched	TRUE
PRT	APOL1	APOL1	Tissue enhanced	TRUE
PRT	APOM	APOM	Tissue enriched	TRUE
PRT	ARF1	ARF1	Low tissue specificity	TRUE
PRT	ARF3	ARF3	Low tissue specificity	TRUE
PRT	ARG1	ARG1	Tissue enriched	TRUE
PRT	ARID1A	ARID1A	Low tissue specificity	TRUE
PRT	ASAH1	ASAH1	Tissue enhanced	TRUE
PRT	ASL	ASL	Tissue enriched	TRUE
PRT	ATG9A	ATG9A	Low tissue specificity	TRUE
PRT	ATP1A1	ATP1A1	Tissue enhanced	TRUE
PRT	ATP5F1A	ATP5F1A	Tissue enhanced	TRUE
PRT	ATP5F1B	ATP5F1B	Tissue enhanced	TRUE
PRT	ATP6V1B2	ATP6V1B2	Low tissue specificity	TRUE
PRT	ATRN	ATRN	Low tissue specificity	TRUE
PRT	ATXN10	ATXN10	Low tissue specificity	TRUE
PRT	AZGP1	AZGP1	Tissue enhanced	TRUE
PRT	B2M	B2M	Low tissue specificity	TRUE
PRT	BCAP31	BCAP31	Low tissue specificity	TRUE
PRT	BCHE	BCHE	Tissue enriched	TRUE
PRT	BLMH	BLMH	Tissue enhanced	TRUE
PRT	BLVRB	BLVRB	Tissue enhanced	TRUE
PRT	BTD	BTD	Tissue enhanced	TRUE
PRT	BUB1B	BUB1B	Tissue enhanced	TRUE
PRT	C1QA	C1QA	Tissue enhanced	TRUE
PRT	C1QB	C1QB	Tissue enhanced	TRUE
PRT	C1QC	C1QC	Tissue enhanced	TRUE
PRT	C1R	C1R	Tissue enhanced	TRUE
PRT	C1RL	C1RL	Tissue enhanced	TRUE
PRT	C1S	C1S	Tissue enriched	TRUE
PRT	C2	C2	Tissue enriched	TRUE
PRT	C3	C3	Tissue enriched	TRUE
PRT	C4A	C4A	Tissue enhanced	TRUE
PRT	C4B	C4B	Group enriched	TRUE
PRT	C4BPA	C4BPA	Tissue enriched	TRUE
PRT	C4BPB	C4BPB	Tissue enriched	TRUE
PRT	C5	C5	Tissue enriched	TRUE
PRT	C6	C6	Tissue enriched	TRUE
PRT	C7	C7	Tissue enhanced	TRUE
PRT	C8A	C8A	Tissue enriched	TRUE
PRT	C8B	C8B	Tissue enriched	TRUE
PRT	C8G	C8G	Tissue enriched	TRUE
PRT	C9	C9	Tissue enriched	TRUE
PRT	C9orf64	C9orf64	Low tissue specificity	TRUE
PRT	CA1	CA1	Group enriched	TRUE
PRT	CA2	CA2	Tissue enhanced	TRUE
PRT	CACNA2D1	CACNA2D1	Tissue enhanced	TRUE
PRT	CACNA2D2	CACNA2D2	Tissue enhanced	TRUE
PRT	CALR	CALR	Low tissue specificity	TRUE
PRT	CAMK2D	CAMK2D	Tissue enhanced	TRUE
PRT	CAMP	CAMP	Tissue enriched	TRUE
PRT	CAPG	CAPG	Low tissue specificity	TRUE
PRT	CAPNS1	CAPNS1	Low tissue specificity	TRUE
PRT	CARD9	CARD9	Tissue enhanced	TRUE
PRT	CAT	CAT	Tissue enhanced	TRUE
PRT	CD109	CD109	Tissue enriched	TRUE
PRT	CD14	CD14	Tissue enhanced	TRUE
PRT	CD163	CD163	Tissue enhanced	TRUE
PRT	CD44	CD44	Tissue enhanced	TRUE
PRT	CD5L	CD5L	Tissue enriched	TRUE
PRT	CDC42BPA	CDC42BPA	Low tissue specificity	TRUE
PRT	CDC5L	CDC5L	Low tissue specificity	TRUE
PRT	CDH1	CDH1	Tissue enhanced	TRUE
PRT	CDH2	CDH2	Tissue enhanced	TRUE
PRT	CDH5	CDH5	Tissue enhanced	TRUE
PRT	CEACAM8	CEACAM8	Tissue enriched	TRUE
PRT	CEL	CEL	Tissue enriched	TRUE
PRT	CELA3A	CELA3A	Tissue enriched	TRUE
PRT	CELA3B	CELA3B	Tissue enriched	TRUE
PRT	CEP170	CEP170	Group enriched	TRUE
PRT	CFB	CFB	Tissue enriched	TRUE
PRT	CFD	CFD	Tissue enhanced	TRUE
PRT	CFH	CFH	Tissue enriched	TRUE
PRT	CFHR1	CFHR1	Tissue enriched	TRUE
PRT	CFHR2	CFHR2	Tissue enriched	TRUE
PRT	CFHR3	CFHR3	Tissue enriched	TRUE
PRT	CFI	CFI	Tissue enriched	TRUE
PRT	CFL1	CFL1	Low tissue specificity	TRUE
PRT	CGREF1	CGREF1	Tissue enhanced	TRUE
PRT	CHI3L1	CHI3L1	Tissue enhanced	TRUE
PRT	CHIT1	CHIT1	Tissue enhanced	TRUE
PRT	CHL1	CHL1	Tissue enhanced	TRUE
PRT	CHMP4A	CHMP4A	Low tissue specificity	TRUE
PRT	CLEC3B	CLEC3B	Tissue enhanced	TRUE
PRT	CLTC	CLTC	Low tissue specificity	TRUE
PRT	CLTCL1	CLTCL1	Group enriched	TRUE
PRT	CLU	CLU	Tissue enhanced	TRUE
PRT	CNDP1	CNDP1	Tissue enriched	TRUE
PRT	CNN2	CNN2	Low tissue specificity	TRUE
PRT	CNTN1	CNTN1	Tissue enhanced	TRUE
PRT	COL12A1	COL12A1	Low tissue specificity	TRUE
PRT	COL1A1	COL1A1	Tissue enhanced	TRUE
PRT	COL3A1	COL3A1	Tissue enhanced	TRUE
PRT	COL5A1	COL5A1	Tissue enhanced	TRUE
PRT	COL6A1	COL6A1	Tissue enhanced	TRUE
PRT	COL6A3	COL6A3	Tissue enhanced	TRUE
PRT	COLEC11	COLEC11	Tissue enhanced	TRUE
PRT	COMP	COMP	Tissue enhanced	TRUE
PRT	COPB1	COPB1	Low tissue specificity	TRUE
PRT	CORO1B	CORO1B	Low tissue specificity	TRUE
PRT	CP	CP	Tissue enriched	TRUE
PRT	CPB1	CPB1	Tissue enriched	TRUE
PRT	CPB2	CPB2	Tissue enriched	TRUE
PRT	CPM	CPM	Tissue enhanced	TRUE
PRT	CPN1	CPN1	Tissue enriched	TRUE
PRT	CPN2	CPN2	Tissue enriched	TRUE
PRT	CPS1	CPS1	Tissue enriched	TRUE
PRT	CRP	CRP	Tissue enriched	TRUE
PRT	CRTAC1	CRTAC1	Tissue enhanced	TRUE
PRT	CS	CS	Tissue enhanced	TRUE
PRT	CSE1L	CSE1L	Low tissue specificity	TRUE
PRT	CSN1S1	CSN1S1	Tissue enriched	TRUE
PRT	CST3	CST3	Tissue enhanced	TRUE
PRT	CTSD	CTSD	Low tissue specificity	TRUE
PRT	CTSL	CTSL	Tissue enhanced	TRUE
PRT	CTTN	CTTN	Low tissue specificity	TRUE
PRT	CUL4A	CUL4A	Tissue enhanced	TRUE
PRT	CUL4B	CUL4B	Low tissue specificity	TRUE
PRT	CXADR	CXADR	Low tissue specificity	TRUE
PRT	CYB5R2	CYB5R2	Tissue enhanced	TRUE
PRT	CYFIP1	CYFIP1	Low tissue specificity	TRUE
PRT	DBH	DBH	Group enriched	TRUE
PRT	DCPS	DCPS	Tissue enhanced	TRUE
PRT	DCTN1	DCTN1	Low tissue specificity	TRUE
PRT	DDX46	DDX46	Low tissue specificity	TRUE
PRT	DECR1	DECR1	Tissue enhanced	TRUE
PRT	DPP3	DPP3	Low tissue specificity	TRUE
PRT	DPP4	DPP4	Tissue enhanced	TRUE
PRT	DSC1	DSC1	Tissue enriched	TRUE
PRT	DSG1	DSG1	Tissue enriched	TRUE
PRT	DSP	DSP	Tissue enhanced	TRUE
PRT	DYNC1H1	DYNC1H1	Low tissue specificity	TRUE
PRT	DYSF	DYSF	Tissue enhanced	TRUE
PRT	ECM1	ECM1	Tissue enhanced	TRUE
PRT	EEF1A1	EEF1A1	Low tissue specificity	TRUE
PRT	EEF1A1P5	EEF1A1P5		TRUE
PRT	EEF1A2	EEF1A2	Tissue enriched	TRUE
PRT	EEF2	EEF2	Low tissue specificity	TRUE
PRT	EFEMP1	EFEMP1	Low tissue specificity	TRUE
PRT	EHD1	EHD1	Tissue enhanced	TRUE
PRT	EIF3A	EIF3A	Low tissue specificity	TRUE
PRT	EIF4A1	EIF4A1	Low tissue specificity	TRUE
PRT	EIF4A2	EIF4A2	Low tissue specificity	TRUE
PRT	EIF4G1	EIF4G1	Tissue enhanced	TRUE
PRT	EIF5B	EIF5B	Low tissue specificity	TRUE
PRT	ELOC	ELOC	Low tissue specificity	TRUE
PRT	EMC1	EMC1	Low tissue specificity	TRUE
PRT	EMILIN1	EMILIN1	Low tissue specificity	TRUE
PRT	ENO1	ENO1	Low tissue specificity	TRUE
PRT	ENO2	ENO2	Tissue enriched	TRUE
PRT	ENO3	ENO3	Group enriched	TRUE
PRT	ENPEP	ENPEP	Tissue enhanced	TRUE
PRT	ENPP2	ENPP2	Tissue enhanced	TRUE
PRT	EPB42	EPB42	Tissue enriched	TRUE
PRT	EPCAM	EPCAM	Tissue enhanced	TRUE
PRT	EPPK1	EPPK1	Tissue enriched	TRUE
PRT	EPRS1	EPRS1	Low tissue specificity	TRUE
PRT	ERAP1	ERAP1	Low tissue specificity	TRUE
PRT	ERAP2	ERAP2	Tissue enhanced	TRUE
PRT	ESD	ESD	Low tissue specificity	TRUE
PRT	EZR	EZR	Low tissue specificity	TRUE
PRT	F10	F10	Tissue enhanced	TRUE
PRT	F11	F11	Tissue enriched	TRUE
PRT	F12	F12	Tissue enriched	TRUE
PRT	F13A1	F13A1	Tissue enhanced	TRUE
PRT	F13B	F13B	Tissue enriched	TRUE
PRT	F2	F2	Tissue enriched	TRUE
PRT	F5	F5	Group enriched	TRUE
PRT	F9	F9	Tissue enriched	TRUE
PRT	FARSA	FARSA	Low tissue specificity	TRUE
PRT	FASN	FASN	Tissue enhanced	TRUE
PRT	FBLN1	FBLN1	Low tissue specificity	TRUE
PRT	FBN1	FBN1	Tissue enhanced	TRUE
PRT	FBN2	FBN2	Tissue enriched	TRUE
PRT	FCGBP	FCGBP	Tissue enhanced	TRUE
PRT	FCGR3A	FCGR3A	Tissue enhanced	TRUE
PRT	FCGR3B	FCGR3B	Tissue enhanced	TRUE
PRT	FCN2	FCN2	Tissue enriched	TRUE
PRT	FCN3	FCN3	Group enriched	TRUE
PRT	FDX1	FDX1	Tissue enriched	TRUE
PRT	FER1L4	FER1L4		TRUE
PRT	FERMT3	FERMT3	Tissue enhanced	TRUE
PRT	FETUB	FETUB	Tissue enriched	TRUE
PRT	FGA	FGA	Tissue enriched	TRUE
PRT	FGB	FGB	Tissue enriched	TRUE
PRT	FGG	FGG	Tissue enriched	TRUE
PRT	FLNA	FLNA	Tissue enhanced	TRUE
PRT	FLNB	FLNB	Low tissue specificity	TRUE
PRT	FLNC	FLNC	Tissue enhanced	TRUE
PRT	FN1	FN1	Tissue enhanced	TRUE
PRT	FTL	FTL	Tissue enhanced	TRUE
PRT	FUBP1	FUBP1	Low tissue specificity	TRUE
PRT	FUBP3	FUBP3	Low tissue specificity	TRUE
PRT	G6PD	G6PD	Tissue enhanced	TRUE
PRT	GAA	GAA	Low tissue specificity	TRUE
PRT	GALE	GALE	Tissue enhanced	TRUE
PRT	GANAB	GANAB	Low tissue specificity	TRUE
PRT	GAPDH	GAPDH	Group enriched	TRUE
PRT	GAS6	GAS6	Low tissue specificity	TRUE
PRT	GATM	GATM	Group enriched	TRUE
PRT	GC	GC	Tissue enriched	TRUE
PRT	GCLC	GCLC	Tissue enhanced	TRUE
PRT	GDI1	GDI1	Tissue enhanced	TRUE
PRT	GDI2	GDI2	Low tissue specificity	TRUE
PRT	GFAP	GFAP	Tissue enriched	TRUE
PRT	GGH	GGH	Tissue enhanced	TRUE
PRT	GGT1	GGT1	Tissue enhanced	TRUE
PRT	GIT1	GIT1	Tissue enhanced	TRUE
PRT	GK	GK	Tissue enhanced	TRUE
PRT	GK3P	GK3P	Tissue enriched	TRUE
PRT	GMPS	GMPS	Tissue enhanced	TRUE
PRT	GNA13	GNA13	Tissue enhanced	TRUE
PRT	GNAI2	GNAI2	Low tissue specificity	TRUE
PRT	GP1BA	GP1BA	Tissue enhanced	TRUE
PRT	GPI	GPI	Low tissue specificity	TRUE
PRT	GPLD1	GPLD1	Tissue enriched	TRUE
PRT	GPX3	GPX3	Tissue enhanced	TRUE
PRT	GSN	GSN	Tissue enhanced	TRUE
PRT	GSPT1	GSPT1	Low tissue specificity	TRUE
PRT	GSPT2	GSPT2	Low tissue specificity	TRUE
PRT	GSTM1	GSTM1	Tissue enhanced	TRUE
PRT	GSTM2	GSTM2	Low tissue specificity	TRUE
PRT	GSTM4	GSTM4	Tissue enhanced	TRUE
PRT	GSTP1	GSTP1	Tissue enhanced	TRUE
PRT	H1.0	H1-0	Tissue enhanced	TRUE
PRT	H1.5	H1-5	Group enriched	TRUE
PRT	H2AC11	H2AC11	Tissue enhanced	TRUE
PRT	H2AC4	H2AC4	Tissue enhanced	TRUE
PRT	H2AC6	H2AC6	Tissue enhanced	TRUE
PRT	H2AC7	H2AC7	Tissue enhanced	TRUE
PRT	H2AJ	H2AJ	Tissue enhanced	TRUE
PRT	H2BC11	H2BC11	Tissue enhanced	TRUE
PRT	HABP2	HABP2	Tissue enriched	TRUE
PRT	HBA1	HBA1	Tissue enriched	TRUE
PRT	HBB	HBB	Tissue enriched	TRUE
PRT	HBD	HBD	Tissue enriched	TRUE
PRT	HBE1	HBE1	Low tissue specificity	TRUE
PRT	HBG1	HBG1	Tissue enriched	TRUE
PRT	HBG2	HBG2	Tissue enriched	TRUE
PRT	HBZ	HBZ	Group enriched	TRUE
PRT	HCK	HCK	Tissue enhanced	TRUE
PRT	HDHD2	HDHD2	Low tissue specificity	TRUE
PRT	HELZ2	HELZ2	Low tissue specificity	TRUE
PRT	HES7	HES7	Tissue enhanced	TRUE
PRT	HEXB	HEXB	Low tissue specificity	TRUE
PRT	HGFAC	HGFAC	Tissue enriched	TRUE
PRT	HK1	HK1	Low tissue specificity	TRUE
PRT	HK2	HK2	Tissue enhanced	TRUE
PRT	HK3	HK3	Group enriched	TRUE
PRT	HMBS	HMBS	Tissue enriched	TRUE
PRT	HMOX1	HMOX1	Tissue enriched	TRUE
PRT	HNF4A	HNF4A	Tissue enhanced	TRUE
PRT	HNRNPC	HNRNPC	Low tissue specificity	TRUE
PRT	HNRNPL	HNRNPL	Low tissue specificity	TRUE
PRT	HNRNPM	HNRNPM	Low tissue specificity	TRUE
PRT	HNRNPUL1	HNRNPUL1	Low tissue specificity	TRUE
PRT	HP	HP	Tissue enriched	TRUE
PRT	HPR	HPR	Tissue enriched	TRUE
PRT	HPX	HPX	Tissue enriched	TRUE
PRT	HRG	HRG	Tissue enriched	TRUE
PRT	HRNR	HRNR	Tissue enhanced	TRUE
PRT	HSP90AA1	HSP90AA1	Tissue enhanced	TRUE
PRT	HSP90AB1	HSP90AB1	Low tissue specificity	TRUE
PRT	HSP90B1	HSP90B1	Low tissue specificity	TRUE
PRT	HSPA1A	HSPA1A	Low tissue specificity	TRUE
PRT	HSPA1L	HSPA1L	Tissue enriched	TRUE
PRT	HSPA5	HSPA5	Low tissue specificity	TRUE
PRT	HSPA8	HSPA8	Low tissue specificity	TRUE
PRT	HSPA9	HSPA9	Low tissue specificity	TRUE
PRT	HSPD1	HSPD1	Tissue enhanced	TRUE
PRT	HSPG2	HSPG2	Low tissue specificity	TRUE
PRT	HSPH1	HSPH1	Tissue enriched	TRUE
PRT	ICOSLG	ICOSLG	Tissue enhanced	TRUE
PRT	IDH1	IDH1	Tissue enhanced	TRUE
PRT	IDH3G	IDH3G	Low tissue specificity	TRUE
PRT	IGFALS	IGFALS	Tissue enriched	TRUE
PRT	IGFBP2	IGFBP2	Tissue enhanced	TRUE
PRT	IGFBP3	IGFBP3	Tissue enhanced	TRUE
PRT	IGHA1	IGHA1	Group enriched	TRUE
PRT	IGHA2	IGHA2	Group enriched	TRUE
PRT	IGHD	IGHD	Tissue enriched	TRUE
PRT	IGHG1	IGHG1	Group enriched	TRUE
PRT	IGHG2	IGHG2	Tissue enriched	TRUE
PRT	IGHG3	IGHG3	Tissue enriched	TRUE
PRT	IGHG4	IGHG4	Tissue enriched	TRUE
PRT	IGHM	IGHM	Group enriched	TRUE
PRT	IGHV1.18	IGHV1-18	Tissue enhanced	TRUE
PRT	IGHV1.2	IGHV1-2	Tissue enhanced	TRUE
PRT	IGHV1.24	IGHV1-24	Tissue enhanced	TRUE
PRT	IGHV1.3	IGHV1-3	Tissue enhanced	TRUE
PRT	IGHV1.46	IGHV1-46	Tissue enhanced	TRUE
PRT	IGHV1.69	IGHV1-69	Tissue enhanced	TRUE
PRT	IGHV1.69.2	IGHV1-69-2	Tissue enhanced	TRUE
PRT	IGHV1.69D	IGHV1-69D	Tissue enhanced	TRUE
PRT	IGHV1.8	IGHV1-8		TRUE
PRT	IGHV2.26	IGHV2-26	Tissue enhanced	TRUE
PRT	IGHV2.5	IGHV2-5	Tissue enhanced	TRUE
PRT	IGHV2.70D	IGHV2-70D	Tissue enhanced	TRUE
PRT	IGHV3.11	IGHV3-11	Tissue enhanced	TRUE
PRT	IGHV3.13	IGHV3-13	Tissue enhanced	TRUE
PRT	IGHV3.15	IGHV3-15	Group enriched	TRUE
PRT	IGHV3.20	IGHV3-20	Tissue enhanced	TRUE
PRT	IGHV3.21	IGHV3-21	Tissue enhanced	TRUE
PRT	IGHV3.23	IGHV3-23	Tissue enhanced	TRUE
PRT	IGHV3.30	IGHV3-30	Group enriched	TRUE
PRT	IGHV3.30.3	IGHV3-30-3		TRUE
PRT	IGHV3.33	IGHV3-33	Tissue enhanced	TRUE
PRT	IGHV3.38	IGHV3-38	Tissue enhanced	TRUE
PRT	IGHV3.43	IGHV3-43	Tissue enhanced	TRUE
PRT	IGHV3.43D	IGHV3-43D		TRUE
PRT	IGHV3.48	IGHV3-48	Tissue enhanced	TRUE
PRT	IGHV3.49	IGHV3-49	Tissue enhanced	TRUE
PRT	IGHV3.53	IGHV3-53	Tissue enhanced	TRUE
PRT	IGHV3.64	IGHV3-64	Tissue enhanced	TRUE
PRT	IGHV3.64D	IGHV3-64D	Tissue enhanced	TRUE
PRT	IGHV3.66	IGHV3-66	Tissue enhanced	TRUE
PRT	IGHV3.7	IGHV3-7	Tissue enhanced	TRUE
PRT	IGHV3.72	IGHV3-72	Tissue enhanced	TRUE
PRT	IGHV3.73	IGHV3-73	Tissue enhanced	TRUE
PRT	IGHV3.74	IGHV3-74	Tissue enhanced	TRUE
PRT	IGHV3.9	IGHV3-9		TRUE
PRT	IGHV4.28	IGHV4-28	Group enriched	TRUE
PRT	IGHV4.30.4	IGHV4-30-4		TRUE
PRT	IGHV4.34	IGHV4-34	Tissue enhanced	TRUE
PRT	IGHV4.38.2	IGHV4-38-2		TRUE
PRT	IGHV4.39	IGHV4-39	Tissue enhanced	TRUE
PRT	IGHV4.4	IGHV4-4	Tissue enhanced	TRUE
PRT	IGHV5.10.1	IGHV5-10-1	Tissue enhanced	TRUE
PRT	IGHV5.51	IGHV5-51	Tissue enhanced	TRUE
PRT	IGHV6.1	IGHV6-1	Group enriched	TRUE
PRT	IGHV7.4.1	IGHV7-4-1	Tissue enhanced	TRUE
PRT	IGKC	IGKC	Tissue enhanced	TRUE
PRT	IGKV1.12	IGKV1-12	Tissue enhanced	TRUE
PRT	IGKV1.13	IGKV1-13		TRUE
PRT	IGKV1.16	IGKV1-16	Tissue enhanced	TRUE
PRT	IGKV1.17	IGKV1-17	Tissue enhanced	TRUE
PRT	IGKV1.27	IGKV1-27	Tissue enhanced	TRUE
PRT	IGKV1.33	IGKV1-33	Tissue enhanced	TRUE
PRT	IGKV1.37	IGKV1-37	Tissue enhanced	TRUE
PRT	IGKV1.39	IGKV1-39	Group enriched	TRUE
PRT	IGKV1.5	IGKV1-5	Tissue enhanced	TRUE
PRT	IGKV1.6	IGKV1-6	Tissue enhanced	TRUE
PRT	IGKV1.8	IGKV1-8	Group enriched	TRUE
PRT	IGKV1.9	IGKV1-9	Tissue enhanced	TRUE
PRT	IGKV1D.16	IGKV1D-16	Tissue enhanced	TRUE
PRT	IGKV2.24	IGKV2-24	Tissue enhanced	TRUE
PRT	IGKV2.28	IGKV2-28	Tissue enhanced	TRUE
PRT	IGKV2.29	IGKV2-29		TRUE
PRT	IGKV2.30	IGKV2-30	Tissue enhanced	TRUE
PRT	IGKV2.40	IGKV2-40	Tissue enhanced	TRUE
PRT	IGKV2D.26	IGKV2D-26	Tissue enhanced	TRUE
PRT	IGKV2D.29	IGKV2D-29	Tissue enhanced	TRUE
PRT	IGKV2D.30	IGKV2D-30	Tissue enhanced	TRUE
PRT	IGKV3.11	IGKV3-11	Tissue enhanced	TRUE
PRT	IGKV3.15	IGKV3-15	Tissue enhanced	TRUE
PRT	IGKV3.20	IGKV3-20	Tissue enhanced	TRUE
PRT	IGKV3.7	IGKV3-7	Tissue enhanced	TRUE
PRT	IGKV3D.11	IGKV3D-11	Tissue enhanced	TRUE
PRT	IGKV3D.15	IGKV3D-15	Group enriched	TRUE
PRT	IGKV3D.20	IGKV3D-20	Tissue enhanced	TRUE
PRT	IGKV3D.7	IGKV3D-7	Tissue enhanced	TRUE
PRT	IGKV4.1	IGKV4-1	Tissue enhanced	TRUE
PRT	IGKV6D.21	IGKV6D-21	Group enriched	TRUE
PRT	IGKV6D.41	IGKV6D-41	Tissue enhanced	TRUE
PRT	IGLC1	IGLC1	Tissue enhanced	TRUE
PRT	IGLC2	IGLC2	Tissue enhanced	TRUE
PRT	IGLC3	IGLC3	Tissue enhanced	TRUE
PRT	IGLC6	IGLC6		TRUE
PRT	IGLC7	IGLC7	Group enriched	TRUE
PRT	IGLL1	IGLL1	Group enriched	TRUE
PRT	IGLL5	IGLL5	Tissue enhanced	TRUE
PRT	IGLV1.36	IGLV1-36	Tissue enhanced	TRUE
PRT	IGLV1.40	IGLV1-40	Tissue enhanced	TRUE
PRT	IGLV1.44	IGLV1-44	Tissue enhanced	TRUE
PRT	IGLV1.47	IGLV1-47	Tissue enhanced	TRUE
PRT	IGLV1.51	IGLV1-51	Tissue enhanced	TRUE
PRT	IGLV2.11	IGLV2-11	Tissue enhanced	TRUE
PRT	IGLV2.18	IGLV2-18	Tissue enhanced	TRUE
PRT	IGLV2.8	IGLV2-8	Tissue enhanced	TRUE
PRT	IGLV3.1	IGLV3-1	Tissue enhanced	TRUE
PRT	IGLV3.10	IGLV3-10	Tissue enhanced	TRUE
PRT	IGLV3.16	IGLV3-16	Group enriched	TRUE
PRT	IGLV3.19	IGLV3-19	Tissue enhanced	TRUE
PRT	IGLV3.21	IGLV3-21	Tissue enhanced	TRUE
PRT	IGLV3.25	IGLV3-25	Tissue enhanced	TRUE
PRT	IGLV3.27	IGLV3-27	Tissue enriched	TRUE
PRT	IGLV3.9	IGLV3-9	Tissue enhanced	TRUE
PRT	IGLV4.69	IGLV4-69	Group enriched	TRUE
PRT	IGLV6.57	IGLV6-57	Tissue enhanced	TRUE
PRT	IGLV7.43	IGLV7-43	Tissue enhanced	TRUE
PRT	IGLV8.61	IGLV8-61	Tissue enhanced	TRUE
PRT	IGLV9.49	IGLV9-49	Tissue enhanced	TRUE
PRT	IL6ST	IL6ST	Low tissue specificity	TRUE
PRT	INTS4	INTS4	Low tissue specificity	TRUE
PRT	IQGAP1	IQGAP1	Low tissue specificity	TRUE
PRT	IRGQ	IRGQ	Low tissue specificity	TRUE
PRT	ITGAL	ITGAL	Tissue enhanced	TRUE
PRT	ITGB2	ITGB2	Tissue enhanced	TRUE
PRT	ITIH1	ITIH1	Tissue enriched	TRUE
PRT	ITIH2	ITIH2	Tissue enriched	TRUE
PRT	ITIH3	ITIH3	Tissue enriched	TRUE
PRT	ITIH4	ITIH4	Tissue enriched	TRUE
PRT	JCHAIN	JCHAIN	Tissue enhanced	TRUE
PRT	JUP	JUP	Tissue enhanced	TRUE
PRT	KHSRP	KHSRP	Low tissue specificity	TRUE
PRT	KIT	KIT	Tissue enhanced	TRUE
PRT	KLKB1	KLKB1	Tissue enriched	TRUE
PRT	KNG1	KNG1	Tissue enriched	TRUE
PRT	KPNB1	KPNB1	Low tissue specificity	TRUE
PRT	KRT1	KRT1	Tissue enriched	TRUE
PRT	KRT10	KRT10	Tissue enriched	TRUE
PRT	KRT13	KRT13	Tissue enhanced	TRUE
PRT	KRT14	KRT14	Tissue enriched	TRUE
PRT	KRT15	KRT15	Group enriched	TRUE
PRT	KRT16	KRT16	Tissue enhanced	TRUE
PRT	KRT17	KRT17	Tissue enhanced	TRUE
PRT	KRT18	KRT18	Low tissue specificity	TRUE
PRT	KRT19	KRT19	Tissue enhanced	TRUE
PRT	KRT2	KRT2	Tissue enriched	TRUE
PRT	KRT20	KRT20	Tissue enriched	TRUE
PRT	KRT25	KRT25	Tissue enriched	TRUE
PRT	KRT27	KRT27	Tissue enriched	TRUE
PRT	KRT28	KRT28	Tissue enriched	TRUE
PRT	KRT3	KRT3	Group enriched	TRUE
PRT	KRT4	KRT4	Tissue enriched	TRUE
PRT	KRT5	KRT5	Group enriched	TRUE
PRT	KRT6A	KRT6A	Group enriched	TRUE
PRT	KRT6B	KRT6B	Tissue enhanced	TRUE
PRT	KRT6C	KRT6C	Tissue enhanced	TRUE
PRT	KRT7	KRT7	Tissue enhanced	TRUE
PRT	KRT72	KRT72	Group enriched	TRUE
PRT	KRT73	KRT73	Tissue enriched	TRUE
PRT	KRT75	KRT75	Tissue enriched	TRUE
PRT	KRT76	KRT76	Group enriched	TRUE
PRT	KRT77	KRT77	Tissue enriched	TRUE
PRT	KRT78	KRT78	Tissue enriched	TRUE
PRT	KRT79	KRT79	Tissue enriched	TRUE
PRT	KRT8	KRT8	Tissue enhanced	TRUE
PRT	KRT81	KRT81	Tissue enriched	TRUE
PRT	KRT83	KRT83	Tissue enriched	TRUE
PRT	KRT85	KRT85	Tissue enriched	TRUE
PRT	KRT86	KRT86	Tissue enriched	TRUE
PRT	KRT9	KRT9	Tissue enriched	TRUE
PRT	L2HGDH	L2HGDH	Low tissue specificity	TRUE
PRT	LAMA5	LAMA5	Low tissue specificity	TRUE
PRT	LAMB2	LAMB2	Low tissue specificity	TRUE
PRT	LAMC1	LAMC1	Tissue enhanced	TRUE
PRT	LAP3	LAP3	Low tissue specificity	TRUE
PRT	LBP	LBP	Tissue enriched	TRUE
PRT	LCAT	LCAT	Tissue enriched	TRUE
PRT	LCN2	LCN2	Tissue enhanced	TRUE
PRT	LCP1	LCP1	Tissue enhanced	TRUE
PRT	LDHA	LDHA	Low tissue specificity	TRUE
PRT	LDHB	LDHB	Tissue enhanced	TRUE
PRT	LGALS3BP	LGALS3BP	Low tissue specificity	TRUE
PRT	LMNA	LMNA	Low tissue specificity	TRUE
PRT	LNPK	LNPK	Low tissue specificity	TRUE
PRT	LPA	LPA	Tissue enriched	TRUE
PRT	LRBA	LRBA	Low tissue specificity	TRUE
PRT	LRG1	LRG1	Tissue enriched	TRUE
PRT	LRP1	LRP1	Tissue enhanced	TRUE
PRT	LRPPRC	LRPPRC	Low tissue specificity	TRUE
PRT	LTA4H	LTA4H	Low tissue specificity	TRUE
PRT	LTF	LTF	Group enriched	TRUE
PRT	LUM	LUM	Tissue enhanced	TRUE
PRT	LYVE1	LYVE1	Tissue enhanced	TRUE
PRT	LYZ	LYZ	Tissue enhanced	TRUE
PRT	MACF1	MACF1	Low tissue specificity	TRUE
PRT	MAN2A1	MAN2A1	Tissue enhanced	TRUE
PRT	MAP1B	MAP1B	Group enriched	TRUE
PRT	MASP1	MASP1	Tissue enhanced	TRUE
PRT	MASP2	MASP2	Tissue enriched	TRUE
PRT	MBL2	MBL2	Tissue enriched	TRUE
PRT	MCAM	MCAM	Low tissue specificity	TRUE
PRT	MED30	MED30	Low tissue specificity	TRUE
PRT	METTL18	METTL18	Low tissue specificity	TRUE
PRT	MFGE8	MFGE8	Low tissue specificity	TRUE
PRT	MGLL	MGLL	Low tissue specificity	TRUE
PRT	MINPP1	MINPP1	Low tissue specificity	TRUE
PRT	MMP2	MMP2	Tissue enhanced	TRUE
PRT	MMP8	MMP8	Tissue enriched	TRUE
PRT	MMP9	MMP9	Group enriched	TRUE
PRT	MNDA	MNDA	Group enriched	TRUE
PRT	MPO	MPO	Tissue enriched	TRUE
PRT	MRPS25	MRPS25	Low tissue specificity	TRUE
PRT	MSH2	MSH2	Low tissue specificity	TRUE
PRT	MSL1	MSL1	Low tissue specificity	TRUE
PRT	MSN	MSN	Low tissue specificity	TRUE
PRT	MST1	MST1	Tissue enriched	TRUE
PRT	MST1L	MST1L		TRUE
PRT	MTHFD1	MTHFD1	Tissue enriched	TRUE
PRT	MTREX	MTREX	Low tissue specificity	TRUE
PRT	MVP	MVP	Low tissue specificity	TRUE
PRT	MX1	MX1	Tissue enhanced	TRUE
PRT	MYH10	MYH10	Low tissue specificity	TRUE
PRT	MYH11	MYH11	Tissue enhanced	TRUE
PRT	MYH14	MYH14	Tissue enhanced	TRUE
PRT	MYH9	MYH9	Low tissue specificity	TRUE
PRT	MYL12A	MYL12A	Group enriched	TRUE
PRT	MYL12B	MYL12B	Low tissue specificity	TRUE
PRT	MYL6	MYL6	Low tissue specificity	TRUE
PRT	MYL9	MYL9	Tissue enhanced	TRUE
PRT	MYO1A	MYO1A	Tissue enriched	TRUE
PRT	MYO1B	MYO1B	Tissue enhanced	TRUE
PRT	MYOF	MYOF	Low tissue specificity	TRUE
PRT	NAP1L1	NAP1L1	Low tissue specificity	TRUE
PRT	NAXE	NAXE	Low tissue specificity	TRUE
PRT	NCAM1	NCAM1	Tissue enhanced	TRUE
PRT	NCL	NCL	Low tissue specificity	TRUE
PRT	NDUFAF3	NDUFAF3	Tissue enhanced	TRUE
PRT	NID1	NID1	Tissue enhanced	TRUE
PRT	NID2	NID2	Tissue enhanced	TRUE
PRT	NME1	NME1	Low tissue specificity	TRUE
PRT	NNMT	NNMT	Tissue enhanced	TRUE
PRT	NONO	NONO	Low tissue specificity	TRUE
PRT	NPM1	NPM1	Low tissue specificity	TRUE
PRT	NRP1	NRP1	Low tissue specificity	TRUE
PRT	NSF	NSF	Low tissue specificity	TRUE
PRT	NUCB2	NUCB2	Tissue enhanced	TRUE
PRT	NUMA1	NUMA1	Low tissue specificity	TRUE
PRT	NUP133	NUP133	Low tissue specificity	TRUE
PRT	NUP98	NUP98	Low tissue specificity	TRUE
PRT	NXF1	NXF1	Low tissue specificity	TRUE
PRT	OGDH	OGDH	Tissue enhanced	TRUE
PRT	OIT3	OIT3	Tissue enriched	TRUE
PRT	OLFM1	OLFM1	Group enriched	TRUE
PRT	OLFM4	OLFM4	Tissue enhanced	TRUE
PRT	ORM1	ORM1	Tissue enriched	TRUE
PRT	ORM2	ORM2	Tissue enriched	TRUE
PRT	OXCT1	OXCT1	Tissue enhanced	TRUE
PRT	P4HB	P4HB	Tissue enhanced	TRUE
PRT	PAICS	PAICS	Low tissue specificity	TRUE
PRT	PAM	PAM	Tissue enhanced	TRUE
PRT	PANK4	PANK4	Low tissue specificity	TRUE
PRT	PAPSS1	PAPSS1	Low tissue specificity	TRUE
PRT	PARK7	PARK7	Low tissue specificity	TRUE
PRT	PCBP2	PCBP2	Low tissue specificity	TRUE
PRT	PCCB	PCCB	Tissue enhanced	TRUE
PRT	PCOLCE	PCOLCE	Low tissue specificity	TRUE
PRT	PCYOX1	PCYOX1	Low tissue specificity	TRUE
PRT	PDHB	PDHB	Tissue enhanced	TRUE
PRT	PDIA3	PDIA3	Low tissue specificity	TRUE
PRT	PEBP1	PEBP1	Tissue enhanced	TRUE
PRT	PEPD	PEPD	Tissue enhanced	TRUE
PRT	PFKL	PFKL	Low tissue specificity	TRUE
PRT	PFKM	PFKM	Group enriched	TRUE
PRT	PFN1	PFN1	Low tissue specificity	TRUE
PRT	PGAM1	PGAM1	Low tissue specificity	TRUE
PRT	PGD	PGD	Tissue enhanced	TRUE
PRT	PGK1	PGK1	Low tissue specificity	TRUE
PRT	PGLYRP2	PGLYRP2	Tissue enriched	TRUE
PRT	PGM1	PGM1	Group enriched	TRUE
PRT	PI16	PI16	Tissue enhanced	TRUE
PRT	PIGR	PIGR	Tissue enhanced	TRUE
PRT	PKM	PKM	Tissue enhanced	TRUE
PRT	PLEC	PLEC	Tissue enhanced	TRUE
PRT	PLG	PLG	Tissue enriched	TRUE
PRT	PLGLA	PLGLA		TRUE
PRT	PLS3	PLS3	Low tissue specificity	TRUE
PRT	PLTP	PLTP	Low tissue specificity	TRUE
PRT	PLXNB2	PLXNB2	Low tissue specificity	TRUE
PRT	PNP	PNP	Tissue enhanced	TRUE
PRT	POF1B	POF1B	Tissue enhanced	TRUE
PRT	PON1	PON1	Tissue enriched	TRUE
PRT	PON3	PON3	Tissue enriched	TRUE
PRT	POSTN	POSTN	Tissue enhanced	TRUE
PRT	POTEE	POTEE	Group enriched	TRUE
PRT	POTEF	POTEF	Group enriched	TRUE
PRT	POTEI	POTEI	Group enriched	TRUE
PRT	POTEKP	POTEKP		TRUE
PRT	PPBP	PPBP	Tissue enhanced	TRUE
PRT	PPIA	PPIA	Low tissue specificity	TRUE
PRT	PPIB	PPIB	Low tissue specificity	TRUE
PRT	PPM1F	PPM1F	Low tissue specificity	TRUE
PRT	PPP1R9B	PPP1R9B	Tissue enhanced	TRUE
PRT	PRB3	PRB3	Tissue enriched	TRUE
PRT	PRCP	PRCP	Low tissue specificity	TRUE
PRT	PRDX1	PRDX1	Low tissue specificity	TRUE
PRT	PRDX2	PRDX2	Low tissue specificity	TRUE
PRT	PRDX6	PRDX6	Low tissue specificity	TRUE
PRT	PRG4	PRG4	Group enriched	TRUE
PRT	PRKDC	PRKDC	Low tissue specificity	TRUE
PRT	PROC	PROC	Tissue enriched	TRUE
PRT	PROS1	PROS1	Group enriched	TRUE
PRT	PROZ	PROZ	Tissue enriched	TRUE
PRT	PRSS1	PRSS1	Tissue enriched	TRUE
PRT	PRSS2	PRSS2	Tissue enriched	TRUE
PRT	PRSS3	PRSS3	Tissue enriched	TRUE
PRT	PRSS3P2	PRSS3P2		TRUE
PRT	PSMA1	PSMA1	Low tissue specificity	TRUE
PRT	PSMA4	PSMA4	Low tissue specificity	TRUE
PRT	PSMA7	PSMA7	Tissue enhanced	TRUE
PRT	PSMB1	PSMB1	Low tissue specificity	TRUE
PRT	PSMC5	PSMC5	Low tissue specificity	TRUE
PRT	PSMD8	PSMD8	Tissue enhanced	TRUE
PRT	PTGDS	PTGDS	Tissue enhanced	TRUE
PRT	PTPRA	PTPRA	Low tissue specificity	TRUE
PRT	PTPRF	PTPRF	Low tissue specificity	TRUE
PRT	PTPRG	PTPRG	Low tissue specificity	TRUE
PRT	PTPRS	PTPRS	Low tissue specificity	TRUE
PRT	PZP	PZP	Tissue enriched	TRUE
PRT	QSOX1	QSOX1	Low tissue specificity	TRUE
PRT	RAB11A	RAB11A	Low tissue specificity	TRUE
PRT	RAB11B	RAB11B	Low tissue specificity	TRUE
PRT	RACK1	RACK1	Low tissue specificity	TRUE
PRT	RAD23B	RAD23B	Low tissue specificity	TRUE
PRT	RBP4	RBP4	Tissue enriched	TRUE
PRT	RCN1	RCN1	Tissue enriched	TRUE
PRT	RDX	RDX	Tissue enhanced	TRUE
PRT	RMC1	RMC1	Low tissue specificity	TRUE
PRT	RNF40	RNF40	Low tissue specificity	TRUE
PRT	RNPEP	RNPEP	Low tissue specificity	TRUE
PRT	RPIA	RPIA	Tissue enhanced	TRUE
PRT	RPN1	RPN1	Low tissue specificity	TRUE
PRT	RPS27A	RPS27A	Low tissue specificity	TRUE
PRT	RPS3	RPS3	Low tissue specificity	TRUE
PRT	RTCB	RTCB	Low tissue specificity	TRUE
PRT	RTN4RL2	RTN4RL2	Group enriched	TRUE
PRT	S100A8	S100A8	Tissue enhanced	TRUE
PRT	S100A9	S100A9	Tissue enhanced	TRUE
PRT	SAA1	SAA1	Tissue enriched	TRUE
PRT	SAA2	SAA2	Tissue enriched	TRUE
PRT	SAA4	SAA4	Tissue enriched	TRUE
PRT	SAE1	SAE1	Low tissue specificity	TRUE
PRT	SAMHD1	SAMHD1	Low tissue specificity	TRUE
PRT	SBSN	SBSN	Tissue enhanced	TRUE
PRT	SCIN	SCIN	Tissue enhanced	TRUE
PRT	SCRIB	SCRIB	Tissue enhanced	TRUE
PRT	SELENBP1	SELENBP1	Tissue enhanced	TRUE
PRT	SELENOI	SELENOI	Low tissue specificity	TRUE
PRT	SELENOP	SELENOP	Group enriched	TRUE
PRT	SELL	SELL	Group enriched	TRUE
PRT	SEMG2	SEMG2	Tissue enriched	TRUE
PRT	SEPTIN2	SEPTIN2	Low tissue specificity	TRUE
PRT	SEPTIN7	SEPTIN7	Tissue enhanced	TRUE
PRT	SERPINA1	SERPINA1	Tissue enriched	TRUE
PRT	SERPINA10	SERPINA10	Tissue enriched	TRUE
PRT	SERPINA11	SERPINA11	Tissue enriched	TRUE
PRT	SERPINA2	SERPINA2		TRUE
PRT	SERPINA3	SERPINA3	Group enriched	TRUE
PRT	SERPINA4	SERPINA4	Tissue enriched	TRUE
PRT	SERPINA5	SERPINA5	Tissue enhanced	TRUE
PRT	SERPINA6	SERPINA6	Tissue enriched	TRUE
PRT	SERPINA7	SERPINA7	Tissue enriched	TRUE
PRT	SERPINB1	SERPINB1	Tissue enhanced	TRUE
PRT	SERPINB12	SERPINB12	Tissue enhanced	TRUE
PRT	SERPINB6	SERPINB6	Low tissue specificity	TRUE
PRT	SERPINC1	SERPINC1	Tissue enriched	TRUE
PRT	SERPIND1	SERPIND1	Tissue enriched	TRUE
PRT	SERPINE1	SERPINE1	Tissue enhanced	TRUE
PRT	SERPINF1	SERPINF1	Tissue enhanced	TRUE
PRT	SERPINF2	SERPINF2	Tissue enriched	TRUE
PRT	SERPING1	SERPING1	Tissue enhanced	TRUE
PRT	SET	SET	Low tissue specificity	TRUE
PRT	SEZ6L2	SEZ6L2	Tissue enhanced	TRUE
PRT	SF3B1	SF3B1	Low tissue specificity	TRUE
PRT	SF3B2	SF3B2	Low tissue specificity	TRUE
PRT	SFN	SFN	Group enriched	TRUE
PRT	SGPL1	SGPL1	Low tissue specificity	TRUE
PRT	SHBG	SHBG	Tissue enriched	TRUE
PRT	SIRPB1	SIRPB1	Tissue enhanced	TRUE
PRT	SLC35B2	SLC35B2	Low tissue specificity	TRUE
PRT	SLC4A1	SLC4A1	Tissue enriched	TRUE
PRT	SLC4A2	SLC4A2	Tissue enriched	TRUE
PRT	SMARCA4	SMARCA4	Low tissue specificity	TRUE
PRT	SMPD4	SMPD4	Low tissue specificity	TRUE
PRT	SND1	SND1	Low tissue specificity	TRUE
PRT	SNTB2	SNTB2	Low tissue specificity	TRUE
PRT	SNX27	SNX27	Low tissue specificity	TRUE
PRT	SPARCL1	SPARCL1	Low tissue specificity	TRUE
PRT	SPG11	SPG11	Low tissue specificity	TRUE
PRT	SPP1	SPP1	Tissue enhanced	TRUE
PRT	SPTA1	SPTA1	Tissue enriched	TRUE
PRT	SPTAN1	SPTAN1	Low tissue specificity	TRUE
PRT	SPTB	SPTB	Tissue enhanced	TRUE
PRT	SPTBN1	SPTBN1	Low tissue specificity	TRUE
PRT	SSB	SSB	Low tissue specificity	TRUE
PRT	STAT1	STAT1	Low tissue specificity	TRUE
PRT	STXBP5	STXBP5	Tissue enhanced	TRUE
PRT	SUCLG2	SUCLG2	Tissue enhanced	TRUE
PRT	SYNE1	SYNE1	Tissue enhanced	TRUE
PRT	SYNPO2	SYNPO2	Tissue enhanced	TRUE
PRT	SYTL1	SYTL1	Tissue enhanced	TRUE
PRT	TAGLN	TAGLN	Tissue enhanced	TRUE
PRT	TALDO1	TALDO1	Low tissue specificity	TRUE
PRT	TANGO2	TANGO2	Tissue enhanced	TRUE
PRT	TBCD	TBCD	Low tissue specificity	TRUE
PRT	TCF20	TCF20	Low tissue specificity	TRUE
PRT	TCP1	TCP1	Low tissue specificity	TRUE
PRT	TF	TF	Group enriched	TRUE
PRT	TFAM	TFAM	Low tissue specificity	TRUE
PRT	TFRC	TFRC	Tissue enhanced	TRUE
PRT	TGFBI	TGFBI	Tissue enhanced	TRUE
PRT	TGM3	TGM3	Tissue enriched	TRUE
PRT	THBS1	THBS1	Low tissue specificity	TRUE
PRT	THBS2	THBS2	Low tissue specificity	TRUE
PRT	THBS3	THBS3	Low tissue specificity	TRUE
PRT	THOC6	THOC6	Low tissue specificity	TRUE
PRT	TIMM44	TIMM44	Low tissue specificity	TRUE
PRT	TKT	TKT	Tissue enhanced	TRUE
PRT	TLN1	TLN1	Low tissue specificity	TRUE
PRT	TMEM198	TMEM198	Tissue enhanced	TRUE
PRT	TMEM256	TMEM256	Low tissue specificity	TRUE
PRT	TMSB4X	TMSB4X	Low tissue specificity	TRUE
PRT	TNC	TNC	Tissue enhanced	TRUE
PRT	TNS1	TNS1	Low tissue specificity	TRUE
PRT	TNS2	TNS2	Low tissue specificity	TRUE
PRT	TNS3	TNS3	Low tissue specificity	TRUE
PRT	TNXA	TNXA		TRUE
PRT	TNXB	TNXB	Tissue enhanced	TRUE
PRT	TOLLIP	TOLLIP	Low tissue specificity	TRUE
PRT	TP53I3	TP53I3	Tissue enhanced	TRUE
PRT	TPD52L2	TPD52L2	Low tissue specificity	TRUE
PRT	TPM3	TPM3	Group enriched	TRUE
PRT	TTC37	TTC37	Low tissue specificity	TRUE
PRT	TTR	TTR	Tissue enriched	TRUE
PRT	TUBA1A	TUBA1A	Tissue enhanced	TRUE
PRT	TUBA1B	TUBA1B	Low tissue specificity	TRUE
PRT	TUBA1C	TUBA1C	Tissue enhanced	TRUE
PRT	TUBA3C	TUBA3C	Tissue enriched	TRUE
PRT	TUBA3E	TUBA3E	Group enriched	TRUE
PRT	TUBA4A	TUBA4A	Tissue enhanced	TRUE
PRT	TUBA4B	TUBA4B	Tissue enriched	TRUE
PRT	TUBA8	TUBA8	Tissue enhanced	TRUE
PRT	TUBB	TUBB	Low tissue specificity	TRUE
PRT	TUBB1	TUBB1	Tissue enhanced	TRUE
PRT	TUBB2A	TUBB2A	Tissue enhanced	TRUE
PRT	TUBB2B	TUBB2B	Group enriched	TRUE
PRT	TUBB3	TUBB3	Tissue enriched	TRUE
PRT	TUBB4A	TUBB4A	Tissue enriched	TRUE
PRT	TUBB4B	TUBB4B	Low tissue specificity	TRUE
PRT	TUBB6	TUBB6	Low tissue specificity	TRUE
PRT	TXNDC5	TXNDC5	Low tissue specificity	TRUE
PRT	TYMP	TYMP	Low tissue specificity	TRUE
PRT	UBA1	UBA1	Low tissue specificity	TRUE
PRT	UBA52	UBA52	Low tissue specificity	TRUE
PRT	UBAP2L	UBAP2L	Low tissue specificity	TRUE
PRT	UBB	UBB	Low tissue specificity	TRUE
PRT	UFD1	UFD1	Low tissue specificity	TRUE
PRT	UGGT1	UGGT1	Low tissue specificity	TRUE
PRT	UGGT2	UGGT2	Low tissue specificity	TRUE
PRT	UGP2	UGP2	Tissue enhanced	TRUE
PRT	USO1	USO1	Tissue enhanced	TRUE
PRT	USP14	USP14	Low tissue specificity	TRUE
PRT	VARS1	VARS1	Low tissue specificity	TRUE
PRT	VASN	VASN	Low tissue specificity	TRUE
PRT	VASP	VASP	Low tissue specificity	TRUE
PRT	VCAM1	VCAM1	Tissue enriched	TRUE
PRT	VCAN	VCAN	Low tissue specificity	TRUE
PRT	VCL	VCL	Low tissue specificity	TRUE
PRT	VCP	VCP	Low tissue specificity	TRUE
PRT	VIM	VIM	Low tissue specificity	TRUE
PRT	VNN1	VNN1	Group enriched	TRUE
PRT	VPS13C	VPS13C	Low tissue specificity	TRUE
PRT	VPS25	VPS25	Low tissue specificity	TRUE
PRT	VTN	VTN	Tissue enriched	TRUE
PRT	VWF	VWF	Low tissue specificity	TRUE
PRT	WARS1	WARS1	Tissue enhanced	TRUE
PRT	WDR1	WDR1	Low tissue specificity	TRUE
PRT	WDR7	WDR7	Low tissue specificity	TRUE
PRT	XPO1	XPO1	Low tissue specificity	TRUE
PRT	YWHAB	YWHAB	Low tissue specificity	TRUE
PRT	YWHAE	YWHAE	Low tissue specificity	TRUE
PRT	YWHAG	YWHAG	Tissue enhanced	TRUE
PRT	YWHAH	YWHAH	Tissue enhanced	TRUE
PRT	YWHAQ	YWHAQ	Low tissue specificity	TRUE
PRT	YWHAZ	YWHAZ	Low tissue specificity	TRUE
PRT	ZC3HAV1	ZC3HAV1	Tissue enhanced	TRUE
PRT	ZCRB1	ZCRB1	Tissue enhanced	TRUE
PRT	ZFYVE19	ZFYVE19	Low tissue specificity	TRUE
PRT	ZNF512B	ZNF512B	Low tissue specificity	TRUE

### Sheet: B
parameter	value	unit
outer repetitions	20	repetitions
outer folds per repetition	10	folds
inner folds	5	folds
stacking cross-fitting folds	5	folds
outer training minimum n	634	participants
outer training maximum n	636	participants
outer test minimum n	69	participants
outer test maximum n	71	participants
minimum alpha	0.1	elastic-net mixing parameter
maximum alpha	1	elastic-net mixing parameter
lambda grid size	60	values
maximum lambda	10	penalty
minimum lambda	0.001	penalty
repetition	fold	n_test	n_train
1	1	70	635
1	2	71	634
1	3	71	634
1	4	70	635
1	5	70	635
1	6	70	635
1	7	71	634
1	8	71	634
1	9	70	635
1	10	71	634
2	1	71	634
2	2	70	635
2	3	71	634
2	4	70	635
2	5	71	634
2	6	71	634
2	7	70	635
2	8	71	634
2	9	70	635
2	10	70	635
3	1	70	635
3	2	71	634
3	3	69	636
3	4	71	634
3	5	71	634
3	6	71	634
3	7	71	634
3	8	70	635
3	9	70	635
3	10	71	634
4	1	70	635
4	2	71	634
4	3	71	634
4	4	70	635
4	5	71	634
4	6	71	634
4	7	71	634
4	8	70	635
4	9	69	636
4	10	71	634
5	1	70	635
5	2	71	634
5	3	71	634
5	4	71	634
5	5	70	635
5	6	70	635
5	7	71	634
5	8	71	634
5	9	70	635
5	10	70	635
6	1	71	634
6	2	70	635
6	3	71	634
6	4	70	635
6	5	71	634
6	6	70	635
6	7	70	635
6	8	71	634
6	9	70	635
6	10	71	634
7	1	71	634
7	2	71	634
7	3	70	635
7	4	71	634
7	5	71	634
7	6	70	635
7	7	70	635
7	8	69	636
7	9	71	634
7	10	71	634
8	1	70	635
8	2	71	634
8	3	69	636
8	4	70	635
8	5	71	634
8	6	70	635
8	7	71	634
8	8	71	634
8	9	71	634
8	10	71	634
9	1	71	634
9	2	70	635
9	3	70	635
9	4	70	635
9	5	71	634
9	6	70	635
9	7	71	634
9	8	71	634
9	9	71	634
9	10	70	635
10	1	71	634
10	2	70	635
10	3	70	635
10	4	71	634
10	5	71	634
10	6	71	634
10	7	70	635
10	8	71	634
10	9	70	635
10	10	70	635
11	1	71	634
11	2	71	634
11	3	69	636
11	4	70	635
11	5	70	635
11	6	71	634
11	7	71	634
11	8	71	634
11	9	71	634
11	10	70	635
12	1	70	635
12	2	70	635
12	3	71	634
12	4	71	634
12	5	70	635
12	6	70	635
12	7	71	634
12	8	70	635
12	9	71	634
12	10	71	634
13	1	70	635
13	2	71	634
13	3	70	635
13	4	70	635
13	5	71	634
13	6	70	635
13	7	71	634
13	8	71	634
13	9	71	634
13	10	70	635
14	1	70	635
14	2	71	634
14	3	70	635
14	4	71	634
14	5	71	634
14	6	71	634
14	7	70	635
14	8	69	636
14	9	71	634
14	10	71	634
15	1	69	636
15	2	71	634
15	3	71	634
15	4	70	635
15	5	71	634
15	6	70	635
15	7	71	634
15	8	71	634
15	9	71	634
15	10	70	635
16	1	70	635
16	2	71	634
16	3	71	634
16	4	71	634
16	5	71	634
16	6	70	635
16	7	70	635
16	8	71	634
16	9	70	635
16	10	70	635
17	1	71	634
17	2	70	635
17	3	71	634
17	4	70	635
17	5	70	635
17	6	71	634
17	7	71	634
17	8	71	634
17	9	71	634
17	10	69	636
18	1	71	634
18	2	70	635
18	3	71	634
18	4	70	635
18	5	71	634
18	6	71	634
18	7	70	635
18	8	70	635
18	9	70	635
18	10	71	634
19	1	71	634
19	2	71	634
19	3	71	634
19	4	70	635
19	5	70	635
19	6	71	634
19	7	71	634
19	8	70	635
19	9	71	634
19	10	69	636
20	1	71	634
20	2	69	636
20	3	71	634
20	4	71	634
20	5	70	635
20	6	71	634
20	7	70	635
20	8	70	635
20	9	71	634
20	10	71	634

### Sheet: C
parameter	value	unit
held-out predictions per participant per score	20	predictions
