## Supplementary material for "Insulin resistance reverses despite weight gain with pan-PPAR agonism, revealing its plasma molecular correlates in type 2 diabetes": Source Data for Figures 1-5 and Supplementary Figures S1-S11: Figure_S9_Source_Data.xlsx

### Sheet: A
trial	Arm	mol-HOMA-IR_W0
CMAP	CG48	1.73382
CMAP	CG32	1.56531
CMAP	CG32	1.3834
CMAP	CG32	1.44977
CMAP	PB	1.60436
CMAP	CG32	1.12587
CMAP	CG48	1.57291
CMAP	CG32	0.744809
CMAP	CG32	1.50019
CMAP	CG32	2.02662
CMAP	CG48	1.6145
CMAP	PB	1.49908
CMAP	CG48	1.88126
CMAP	CG32	2.02507
CMAP	PB	0.824345
CMAP	CG48	1.9763
CMAP	CG32	1.55593
CMAP	CG32	1.52006
CMAP	CG48	0.994334
CMAP	CG32	1.22285
CMAP	CG48	1.28973
CMAP	CG32	0.991597
CMAP	CG48	1.80694
CMAP	CG32	1.23402
CMAP	PB	1.63354
CMAP	PB	1.14371
CMAP	PB	0.774282
CMAP	CG32	2.08051
CMAP	PB	1.40786
CMAP	PB	0.911947
CMAP	CG48	2.15228
CMAP	CG48	1.69835
CMAP	CG48	0.936851
CMAP	PB	2.47755
CMAP	CG48	1.71973
CMAP	CG48	1.25781
CMAP	CG32	0.985747
CMAP	CG32	1.16298
CMAP	CG32	1.59304
CMAP	CG32	1.79955
CMAP	CG32	1.80172
CMAP	CG48	1.19827
CMAP	PB	1.39928
CMAP	PB	1.83111
CMAP	PB	1.80578
CMAP	CG32	1.29452
CMAP	CG32	1.31827
CMAP	PB	1.67746
CMAP	PB	2.02857
CMAP	CG48	1.11896
CMAP	CG32	1.71012
CMAP	PB	1.30275
CMAP	CG48	1.58059
CMAP	CG48	0.653677
CMAP	PB	1.76644
CMAP	CG32	1.4576
CMAP	CG32	1.69031
CMAP	PB	1.11517
CMAP	PB	0.696316
CMAP	CG32	1.62146
CMAP	CG32	0.42393
CMAP	CG32	1.49176
CMAP	CG48	1.11191
CMAP	PB	2.13228
CMAP	PB	1.50607
CMAP	PB	1.71055
CMAP	PB	0.608938
CMAP	CG48	1.42775
CMAP	PB	0.92212
CMAP	PB	1.28683
CMAP	PB	1.26353
CMAP	PB	1.14136
CMAP	PB	1.73865
CMAP	CG48	1.03703
CMAP	CG32	0.717542
CMAP	CG32	1.53428
CMAP	PB	1.99439
CMAP	CG32	1.35881
CMAP	CG32	0.941827
CMAP	CG32	1.76431
CMAP	CG48	0.683433
CMAP	PB	1.114
CMAP	PB	1.48801
CMAP	PB	1.57914
CMAP	PB	1.81754
CMAP	CG48	2.93969
CMAP	PB	1.07636
CMAP	CG32	1.63432
CMAP	CG32	1.71542
CMAP	CG48	1.85672
CMAP	CG48	1.53711
CMAP	PB	1.30217
CMAP	PB	1.41429
CMAP	PB	1.26746
CMAP	CG32	1.12861
CMAP	CG48	1.16365
CMAP	CG48	1.78061
CMAP	CG32	0.837675
CMAP	CG48	1.5286
CMAP	CG32	0.52011
CMAP	PB	1.33466
CMAP	CG48	2.0164
CMAP	PB	1.25953
CMAP	PB	1.7514
CMAP	CG48	1.12859
CMAP	PB	1.28141
CMAP	CG48	1.54153
CMAP	CG32	0.592443
CMAP	CG48	1.60294
CMAP	CG32	1.47869
CMAP	PB	1.63572
CMAP	CG48	2.17663
CMAP	PB	1.58602
CMAP	CG32	1.60788
CMAP	PB	1.4586
CMAP	PB	1.44044
CMAP	CG48	1.51542
CMAP	CG48	2.20942
CMAP	CG32	0.849802
CMAP	CG48	2.14995
CMAP	PB	0.705257
CMAP	CG32	1.49788
CMAP	PB	0.951239
CMAP	CG48	1.7905
CMAP	CG32	0.826951
CMAP	CG48	1.97989
CMAP	PB	1.2287
CMAP	CG48	2.36022
CMAP	CG32	0.770431
CMAP	CG48	0.952873
CMAP	CG32	1.97821
CMAP	CG32	1.49524
CMAP	CG48	1.55678
CMAP	CG48	1.19526
CMAP	CG48	1.64669
CMAP	PB	1.41169
CMAP	PB	2.004
CMAP	CG48	1.21308
CMAP	PB	2.11104
CMAP	CG32	1.56463
CMAP	CG32	1.61759
CMAP	PB	1.50371
CMAP	PB	1.06337
CMAP	CG32	0.923348
CMAP	CG48	1.57879
CMAP	CG48	1.7992
CMAP	PB	1.28634
CMAP	CG48	1.50921
CMAP	PB	1.55905
CMAP	CG32	1.79418
CMAP	CG48	1.90347
CMAP	CG48	1.38044
CMAP	PB	1.37345
CMAP	CG32	1.62093
CMAP	PB	1.65079
CMAP	CG48	0.924051
CMAP	CG32	1.0668
CMAP	PB	2.06966
CMAP	CG32	1.61748
CMAP	CG48	0.936017
CMAP	CG32	0.808233
CMAP	PB	1.42126
CMAP	PB	0.767931
CMAP	CG32	1.74438
CMAP	CG48	1.052
CMAP	PB	1.79368
CMAP	PB	1.73216
CMAP	PB	1.47083
CMAP	PB	0.970319
CMAP	PB	2.01467
CMAP	PB	1.89924
CMAP	PB	0.852124
CMAP	PB	1.41757
CMAP	CG48	1.40317
CMAP	CG32	1.59616
CMAP	CG48	0.678793
CMAP	PB	1.92044
CMAP	CG48	1.68908
CMAP	PB	2.13713
CMAP	PB	0.846513
CMAP	CG32	1.38775
CMAP	PB	1.32988
CMAP	CG48	1.02866
CMAP	CG32	1.1987
CMAP	PB	1.37988
CMAP	CG32	1.84729
CMAP	CG48	1.13533
CMAP	CG32	1.46208
CMAP	PB	1.82498
CMAP	CG48	1.87722
CMAP	CG32	1.83994
CMAP	CG48	1.56825
CMAP	CG48	2.54603
CMAP	CG32	1.89234
CMAP	PB	1.31241
CMAP	CG48	1.93846
CMAP	PB	1.42287
CMAP	PB	1.17943
CMAP	PB	1.57285
CMAP	CG48	1.40121
CMAP	CG48	1.37001
CMAP	CG48	1.41488
CMAP	PB	1.53707
CMAP	CG48	1.67307
CMAP	CG48	1.20066
CMAP	PB	1.14262
CMAP	CG32	1.55825
CMAP	PB	1.18457
CMAP	CG48	1.76382
CMAP	CG48	2.06426
CMAP	CG48	0.869196
CMAP	CG32	2.12354
CMAP	PB	1.00397
CMAP	CG48	1.94783
CMAP	PB	2.00045
CMAP	CG48	0.783633
CMAP	CG32	1.97275
CMAP	PB	1.7068
CMAP	CG32	1.6787
CMAP	CG48	1.22401
CMAP	CG48	2.04908
CMAP	CG48	1.65439
CMAP	CG48	1.43082
CMAP	CG32	1.12924
CMAP	CG48	2.14269
CMAP	CG32	1.29428
CMAP	CG32	1.3811
CMAP	CG32	1.2627
CMAP	CG32	1.50327
CMAP	CG48	1.95494
CMAP	CG48	1.47787
CMAP	CG48	2.1158
CMAP	CG32	1.13911
CMAP	CG32	1.57078
CMAP	CG48	1.30892
CMAP	PB	1.17956
CMAP	PB	1.30383
CMAP	PB	2.08425
CMAP	CG32	1.44579
CMAP	PB	1.50224
CMAP	CG32	2.03835
CMAP	CG32	1.40783
CMAP	PB	1.36834
CMAP	CG48	1.49175
CMAP	CG32	0.828168
CMAP	PB	1.29587
CMAP	PB	1.46073
CMAP	CG32	1.67448
CMAP	CG32	1.80906
CMAP	PB	1.50363
CMAP	CG32	1.66358
CMAP	CG48	1.46074
CMAP	PB	1.67519
CMAP	CG32	1.04785
CMAP	PB	1.30704
CMAP	CG48	1.79687
CMAP	CG48	2.24513
CMAP	CG32	0.737179
CMAP	CG48	1.94853
CMAP	PB	1.75619
CMAP	CG48	1.09735
CMAP	PB	1.17602
CMAP	CG32	1.31786
CMAP	CG32	1.22245
CMAP	CG32	1.37278
CMAP	CG32	1.80364
CMAP	PB	1.3389
CMAP	CG48	1.30751
CMAP	CG48	1.19896
CMAP	PB	0.963478
CMAP	CG32	2.46441
CMAP	PB	1.55181
CMAP	CG48	1.29217
CMAP	CG32	1.75223
CMAP	PB	1.78631
CMAP	PB	1.74001
CMAP	PB	0.945312
CMAP	CG48	1.46077
CMAP	CG48	1.82173
CMAP	PB	1.59424
CMAP	PB	1.71867
CMAP	CG32	1.67603
CMAP	PB	1.22967
CMAP	CG32	1.60796
CMAP	PB	1.0339
CMAP	CG48	1.02128
CMAP	PB	1.18839
CMAP	CG48	1.23005
CMAP	PB	1.58305
CMAP	CG32	1.17621
trial	n	version	outcome	P	test	covariates	multiplicity
CMAP	290	unadjusted	continuous	0.147743	Welch ANOVA	none	unadjusted exploratory omnibus P
trial	version	outcome	arm_a	arm_b	P	test	P_Holm
CMAP	unadjusted	continuous	CG32	CG48	0.0712341	Welch t-test	0.213702
CMAP	unadjusted	continuous	CG48	PB	0.094625	Welch t-test	0.213702
CMAP	unadjusted	continuous	CG32	PB	0.787215	Welch t-test	0.787215

### Sheet: B
trial	Arm	mol-HOMA-IR_W0
CMAS	SP	1.28224
CMAS	SP	1.39116
CMAS	CG32	1.94897
CMAS	CG32	0.5522
CMAS	CG48	1.1089
CMAS	CG32	0.989833
CMAS	CG48	1.45959
CMAS	CG48	1.45352
CMAS	CG48	1.58334
CMAS	CG32	1.06361
CMAS	CG32	1.77963
CMAS	CG48	1.50359
CMAS	CG32	1.18521
CMAS	CG48	1.41326
CMAS	CG32	1.30316
CMAS	SP	0.75767
CMAS	SP	1.33871
CMAS	CG32	1.10834
CMAS	CG32	1.03336
CMAS	SP	0.86893
CMAS	SP	1.62717
CMAS	CG48	1.30304
CMAS	CG48	1.12507
CMAS	CG48	1.73217
CMAS	CG32	2.05414
CMAS	CG48	1.65394
CMAS	CG48	1.50891
CMAS	CG32	1.78143
CMAS	CG32	1.83982
CMAS	CG32	2.02916
CMAS	CG48	1.4372
CMAS	CG32	1.32005
CMAS	CG48	1.38651
CMAS	SP	1.77723
CMAS	CG48	1.42668
CMAS	CG32	1.85053
CMAS	CG48	1.24802
CMAS	SP	1.69619
CMAS	SP	1.48278
CMAS	SP	1.34161
CMAS	CG48	1.71585
CMAS	CG32	1.36227
CMAS	CG32	1.7794
CMAS	SP	1.73805
CMAS	CG48	1.46012
CMAS	CG48	1.10067
CMAS	CG32	1.502
CMAS	SP	2.27044
CMAS	SP	1.92398
CMAS	CG32	1.39863
CMAS	CG48	2.3287
CMAS	CG32	1.36656
CMAS	SP	0.760724
CMAS	SP	1.37668
CMAS	CG32	1.41948
CMAS	SP	0.787648
CMAS	CG32	2.42381
CMAS	CG48	1.08939
CMAS	SP	1.09336
CMAS	SP	1.89639
CMAS	SP	1.325
CMAS	CG48	0.814101
CMAS	CG32	1.90935
CMAS	CG32	1.84045
CMAS	SP	1.27667
CMAS	CG32	1.17825
CMAS	CG32	2.24672
CMAS	CG48	1.33441
CMAS	CG48	1.54667
CMAS	CG32	1.94173
CMAS	SP	0.880303
CMAS	CG32	1.46485
CMAS	SP	0.458536
CMAS	CG32	1.23541
CMAS	CG32	2.04571
CMAS	CG48	1.50769
CMAS	CG48	0.675674
CMAS	CG32	2.06504
CMAS	CG48	1.77558
CMAS	CG32	1.63426
CMAS	CG32	1.48209
CMAS	CG48	1.1201
CMAS	CG32	1.94084
CMAS	SP	1.27695
CMAS	CG48	0.713708
CMAS	SP	1.52318
CMAS	CG32	1.39513
CMAS	SP	2.05828
CMAS	CG32	1.63058
CMAS	CG32	0.874452
CMAS	CG32	0.224093
CMAS	SP	1.21275
CMAS	CG48	2.07439
CMAS	CG32	1.66745
CMAS	CG32	1.81013
CMAS	CG32	1.77021
CMAS	CG32	1.07108
CMAS	SP	1.19521
CMAS	SP	1.57078
CMAS	CG32	1.53781
CMAS	CG32	1.65847
CMAS	SP	1.4375
CMAS	CG32	1.85027
CMAS	SP	1.45061
CMAS	CG48	1.18748
CMAS	CG48	1.29788
CMAS	CG32	2.03
CMAS	SP	1.60211
CMAS	CG32	1.96664
CMAS	SP	1.0717
CMAS	CG48	1.81129
CMAS	SP	1.38524
CMAS	SP	1.39194
CMAS	SP	1.26174
CMAS	SP	2.03006
CMAS	CG32	1.79337
CMAS	SP	1.32803
CMAS	CG48	1.84244
CMAS	CG48	2.10378
CMAS	CG32	1.39401
CMAS	CG32	1.47407
CMAS	CG48	1.31213
CMAS	CG32	1.38439
CMAS	CG48	1.58757
CMAS	CG48	1.38992
CMAS	CG48	1.36207
CMAS	CG32	1.19321
CMAS	CG48	1.57056
CMAS	CG48	1.64288
CMAS	CG32	1.33346
CMAS	SP	0.793909
CMAS	CG48	1.09729
CMAS	SP	1.56844
CMAS	CG48	1.106
CMAS	CG32	1.67076
CMAS	CG32	1.78458
CMAS	CG48	0.945327
CMAS	CG32	1.82242
CMAS	CG48	1.45706
CMAS	CG48	1.17662
CMAS	CG48	1.79166
CMAS	CG48	1.64422
CMAS	CG48	1.01616
CMAS	SP	0.798173
CMAS	SP	1.35366
CMAS	CG32	1.78523
CMAS	SP	2.2035
CMAS	CG32	1.27236
CMAS	CG48	1.77866
CMAS	SP	1.74513
CMAS	SP	0.741686
CMAS	CG32	0.918279
CMAS	CG48	0.956405
CMAS	CG48	2.2119
CMAS	CG32	1.3258
CMAS	SP	1.20778
CMAS	CG32	1.02002
CMAS	CG32	1.88322
CMAS	SP	1.51949
CMAS	SP	1.69877
CMAS	CG48	1.23828
CMAS	CG48	1.2876
CMAS	SP	1.83203
CMAS	CG48	1.53447
CMAS	SP	1.79717
CMAS	CG48	1.92736
CMAS	SP	1.14385
CMAS	CG48	0.82373
CMAS	SP	1.31734
CMAS	CG48	2.02951
CMAS	CG32	1.13695
CMAS	CG48	1.76778
CMAS	CG32	1.34972
CMAS	CG32	1.38995
CMAS	CG48	1.60715
CMAS	CG48	2.01651
CMAS	CG32	1.76722
CMAS	SP	0.895113
CMAS	CG48	1.00342
CMAS	CG48	1.08626
CMAS	CG32	1.23388
CMAS	CG48	1.57686
CMAS	CG32	1.73751
CMAS	SP	1.63842
CMAS	SP	0.84319
CMAS	SP	1.20397
CMAS	SP	1.74355
CMAS	CG48	1.3811
CMAS	SP	1.20164
CMAS	SP	1.62622
CMAS	CG32	1.34209
CMAS	CG48	1.66214
CMAS	SP	1.11219
CMAS	CG32	1.83653
CMAS	CG48	0.637298
CMAS	CG32	1.45724
CMAS	CG48	1.87961
CMAS	SP	1.54189
CMAS	CG48	1.71944
CMAS	CG48	2.02844
CMAS	CG32	1.42714
CMAS	CG32	1.63534
CMAS	CG48	2.1822
CMAS	CG48	1.12881
CMAS	SP	0.275063
CMAS	CG32	1.52809
CMAS	CG32	0.906869
CMAS	SP	1.24342
CMAS	CG32	1.32832
CMAS	SP	0.386579
CMAS	CG32	0.529312
CMAS	CG32	1.4923
CMAS	CG32	2.45907
CMAS	SP	2.14617
CMAS	SP	0.962826
CMAS	CG48	0.936485
CMAS	CG32	1.02379
CMAS	CG32	1.55676
CMAS	SP	1.26755
CMAS	CG32	1.05381
CMAS	CG32	1.17887
CMAS	SP	1.78629
CMAS	CG48	1.90973
CMAS	CG32	1.12192
CMAS	CG48	1.0776
CMAS	CG32	1.19733
CMAS	CG48	2.14605
CMAS	CG32	1.22692
CMAS	CG48	1.10096
CMAS	SP	1.88034
CMAS	CG48	2.16042
CMAS	SP	1.35731
CMAS	CG32	1.4673
CMAS	SP	2.10093
CMAS	SP	1.31033
CMAS	CG32	1.67513
CMAS	SP	0.93061
CMAS	SP	0.969355
CMAS	CG32	1.76241
CMAS	CG48	1.28129
CMAS	CG32	1.02895
CMAS	CG48	1.1953
CMAS	CG48	1.55301
CMAS	CG48	2.17624
CMAS	CG32	1.87355
CMAS	SP	1.33669
CMAS	SP	1.29685
CMAS	SP	0.361404
CMAS	CG48	2.23208
CMAS	CG32	1.27488
CMAS	CG48	1.39151
CMAS	CG32	1.4817
CMAS	CG48	2.19679
CMAS	CG48	1.20015
CMAS	CG32	1.49588
CMAS	SP	1.88931
CMAS	SP	2.08235
CMAS	CG32	1.75617
CMAS	CG48	1.49573
CMAS	SP	0.88614
CMAS	CG32	2.21927
CMAS	CG48	2.22878
CMAS	SP	1.60428
CMAS	CG48	1.14952
CMAS	CG32	1.63925
CMAS	CG32	1.62044
CMAS	SP	2.18027
CMAS	SP	1.63534
CMAS	SP	1.11787
CMAS	CG32	1.7936
CMAS	SP	1.75187
CMAS	CG48	1.29666
CMAS	CG48	0.75926
CMAS	SP	1.27967
CMAS	CG48	1.83525
CMAS	SP	0.75959
CMAS	SP	1.40128
CMAS	SP	1.49254
CMAS	CG48	1.82759
CMAS	SP	1.40702
CMAS	CG32	1.87565
CMAS	CG32	1.29814
CMAS	CG48	1.58668
CMAS	CG48	1.30776
CMAS	CG32	2.03247
CMAS	CG48	1.35732
CMAS	CG32	1.4689
CMAS	CG48	1.44039
CMAS	CG48	1.66051
CMAS	CG48	1.26295
CMAS	CG32	1.10846
CMAS	CG32	1.84516
CMAS	CG32	1.30356
CMAS	SP	1.68743
CMAS	CG48	1.43088
CMAS	SP	0.988671
CMAS	CG48	0.975898
CMAS	CG48	0.828281
CMAS	CG48	1.50927
CMAS	CG48	1.50118
CMAS	SP	1.0338
CMAS	CG48	1.17186
CMAS	SP	1.42529
CMAS	SP	1.76971
CMAS	SP	1.55896
CMAS	SP	1.43141
CMAS	CG48	1.0187
CMAS	CG48	1.65171
CMAS	CG48	1.00436
CMAS	CG32	2.02413
CMAS	CG48	1.75195
CMAS	CG48	0.863122
CMAS	CG48	2.12488
CMAS	SP	0.97527
CMAS	CG48	3.22157
CMAS	CG32	1.13002
CMAS	CG32	1.26793
CMAS	CG48	1.54194
CMAS	CG32	1.37985
CMAS	SP	1.67503
CMAS	SP	1.87486
CMAS	CG32	1.62636
CMAS	SP	0.644136
CMAS	SP	1.73778
CMAS	CG48	1.04495
CMAS	CG32	0.866225
CMAS	CG32	1.42035
CMAS	CG48	1.65782
CMAS	CG32	1.30502
CMAS	CG48	1.11947
CMAS	CG32	1.03083
CMAS	CG32	1.92256
CMAS	CG48	1.63873
CMAS	SP	1.7396
CMAS	SP	1.46714
CMAS	CG48	2.18674
CMAS	SP	2.0047
CMAS	CG48	2.21485
CMAS	SP	1.87359
CMAS	CG48	1.53292
CMAS	SP	1.37973
CMAS	CG48	1.20842
CMAS	CG48	0.977414
CMAS	SP	1.59157
CMAS	CG48	1.03125
CMAS	SP	1.2129
CMAS	SP	0.701394
CMAS	CG48	1.76708
CMAS	CG32	1.57466
CMAS	SP	1.38181
CMAS	CG32	1.19352
CMAS	SP	1.88625
CMAS	CG48	2.16168
CMAS	SP	1.45058
CMAS	CG32	1.63743
CMAS	CG32	1.37888
CMAS	SP	1.16124
CMAS	CG48	1.65195
CMAS	CG32	1.55277
CMAS	CG32	1.48367
CMAS	CG48	1.26693
CMAS	SP	1.45601
CMAS	CG48	0.915035
CMAS	SP	1.50213
CMAS	CG48	0.748563
CMAS	SP	1.49172
CMAS	SP	1.65364
CMAS	SP	1.47892
CMAS	SP	1.11792
CMAS	CG32	1.35093
CMAS	CG48	1.50351
CMAS	CG48	1.238
CMAS	SP	1.42275
CMAS	SP	2.07125
CMAS	SP	1.36713
CMAS	CG32	1.36091
CMAS	CG32	1.94834
CMAS	CG48	0.962501
CMAS	CG32	1.93443
CMAS	CG32	1.70185
CMAS	SP	1.8268
CMAS	SP	1.99086
CMAS	CG48	1.40405
CMAS	SP	1.38033
CMAS	SP	2.07463
CMAS	CG48	2.14807
CMAS	SP	1.5769
CMAS	CG32	1.54964
CMAS	CG32	1.22456
CMAS	SP	2.10371
CMAS	SP	1.36783
CMAS	CG48	0.921148
CMAS	SP	1.41061
CMAS	SP	1.51864
CMAS	SP	1.12696
CMAS	CG32	1.89503
CMAS	SP	1.74561
CMAS	SP	1.73004
CMAS	CG32	1.2903
CMAS	CG32	0.989925
CMAS	CG48	1.32164
CMAS	SP	2.18127
CMAS	CG32	1.56127
CMAS	SP	1.28052
CMAS	SP	0.93617
CMAS	SP	1.29442
CMAS	CG32	1.75587
CMAS	SP	0.772925
CMAS	SP	0.964155
CMAS	CG32	1.59918
CMAS	CG48	1.60319
CMAS	SP	1.72323
CMAS	SP	1.40154
CMAS	SP	1.40532
CMAS	SP	1.612
trial	n	version	outcome	P	test	covariates	multiplicity
CMAS	415	unadjusted	continuous	0.130457	Welch ANOVA	none	unadjusted exploratory omnibus P
trial	version	outcome	arm_a	arm_b	P	test	P_Holm
CMAS	unadjusted	continuous	CG32	CG48	0.451103	Welch t-test	0.501534
CMAS	unadjusted	continuous	CG48	SP	0.250767	Welch t-test	0.501534
CMAS	unadjusted	continuous	CG32	SP	0.0442371	Welch t-test	0.132711

### Sheet: C
trial	Arm	n	category	observed_count	observed_percent
CMAP	CG32	91	IR− / mol-IR−	32	35.1648
CMAP	CG32	91	IR− / mol-IR+	18	19.7802
CMAP	CG32	91	IR+ / mol-IR−	12	13.1868
CMAP	CG32	91	IR+ / mol-IR+	29	31.8681
CMAP	CG48	92	IR− / mol-IR−	30	32.6087
CMAP	CG48	92	IR− / mol-IR+	11	11.9565
CMAP	CG48	92	IR+ / mol-IR−	11	11.9565
CMAP	CG48	92	IR+ / mol-IR+	40	43.4783
CMAP	PB	107	IR− / mol-IR−	46	42.9907
CMAP	PB	107	IR− / mol-IR+	8	7.47664
CMAP	PB	107	IR+ / mol-IR−	16	14.9533
CMAP	PB	107	IR+ / mol-IR+	37	34.5794
trial	n	version	outcome	P	test	covariates	multiplicity
CMAP	290	unadjusted	four_class	0.138211	Pearson chi-square	none	unadjusted exploratory omnibus P
CMAP	290	unadjusted	binary	0.147169	Pearson chi-square	none	unadjusted exploratory omnibus P
trial	version	outcome	arm_a	arm_b	P	test	P_Holm
CMAP	unadjusted	four_class	CG32	CG48	0.314856	Pearson chi-square	0.573447
CMAP	unadjusted	binary	CG32	CG48	0.657695	Fisher exact	0.657695
CMAP	unadjusted	four_class	CG48	PB	0.286724	Pearson chi-square	0.573447
CMAP	unadjusted	binary	CG48	PB	0.0656932	Fisher exact	0.19708
CMAP	unadjusted	four_class	CG32	PB	0.0839088	Pearson chi-square	0.251726
CMAP	unadjusted	binary	CG32	PB	0.199557	Fisher exact	0.399113

### Sheet: D
trial	Arm	n	category	observed_count	observed_percent
CMAS	CG32	135	IR− / mol-IR−	45	33.3333
CMAS	CG32	135	IR− / mol-IR+	25	18.5185
CMAS	CG32	135	IR+ / mol-IR−	17	12.5926
CMAS	CG32	135	IR+ / mol-IR+	48	35.5556
CMAS	CG48	136	IR− / mol-IR−	53	38.9706
CMAS	CG48	136	IR− / mol-IR+	14	10.2941
CMAS	CG48	136	IR+ / mol-IR−	20	14.7059
CMAS	CG48	136	IR+ / mol-IR+	49	36.0294
CMAS	SP	144	IR− / mol-IR−	61	42.3611
CMAS	SP	144	IR− / mol-IR+	16	11.1111
CMAS	SP	144	IR+ / mol-IR−	22	15.2778
CMAS	SP	144	IR+ / mol-IR+	45	31.25
trial	n	version	outcome	P	test	covariates	multiplicity
CMAS	415	unadjusted	four_class	0.350936	Pearson chi-square	none	unadjusted exploratory omnibus P
CMAS	415	unadjusted	binary	0.139447	Pearson chi-square	none	unadjusted exploratory omnibus P
trial	version	outcome	arm_a	arm_b	P	test	P_Holm
CMAS	unadjusted	four_class	CG32	CG48	0.260866	Pearson chi-square	0.550932
CMAS	unadjusted	binary	CG32	CG48	0.225177	Fisher exact	0.450354
CMAS	unadjusted	four_class	CG48	SP	0.865602	Pearson chi-square	0.865602
CMAS	unadjusted	binary	CG48	SP	0.547987	Fisher exact	0.547987
CMAS	unadjusted	four_class	CG32	SP	0.183644	Pearson chi-square	0.550932
CMAS	unadjusted	binary	CG32	SP	0.0556847	Fisher exact	0.167054
