## Supplementary material for "Insulin resistance reverses despite weight gain with pan-PPAR agonism, revealing its plasma molecular correlates in type 2 diabetes": Source Data for Figures 1-5 and Supplementary Figures S1-S11: Figure_S11_Source_Data.xlsx

### Sheet: A
baseline_status	W24_group_0_count	W24_group_1_count	W24_group_2_count	W24_group_3_count
0	125	5	10	2
1	33	17	5	5
2	32	1	10	6
3	49	20	24	43
baseline_status	W24_group_0_percent	W24_group_1_percent	W24_group_2_percent	W24_group_3_percent
0	88.0282	3.52113	7.04225	1.40845
1	55	28.3333	8.33333	8.33333
2	65.3061	2.04082	20.4082	12.2449
3	36.0294	14.7059	17.6471	31.6176
W0_group	W24_group	n	W0_label	W24_label
3	3	43	IR+ / mol-IR+	IR+ / mol-IR+
3	2	24	IR+ / mol-IR+	IR+ / mol-IR−
3	1	20	IR+ / mol-IR+	IR− / mol-IR+
3	0	49	IR+ / mol-IR+	IR− / mol-IR−
2	3	6	IR+ / mol-IR−	IR+ / mol-IR+
2	2	10	IR+ / mol-IR−	IR+ / mol-IR−
2	1	1	IR+ / mol-IR−	IR− / mol-IR+
2	0	32	IR+ / mol-IR−	IR− / mol-IR−
1	3	5	IR− / mol-IR+	IR+ / mol-IR+
1	2	5	IR− / mol-IR+	IR+ / mol-IR−
1	1	17	IR− / mol-IR+	IR− / mol-IR+
1	0	33	IR− / mol-IR+	IR− / mol-IR−
0	3	2	IR− / mol-IR−	IR+ / mol-IR+
0	2	10	IR− / mol-IR−	IR+ / mol-IR−
0	1	5	IR− / mol-IR−	IR− / mol-IR+
0	0	125	IR− / mol-IR−	IR− / mol-IR−

### Sheet: B
sex	sex_code	n	W24_group	W24_status	count	percent	plotted
Men	1	85	0	IR− / mol-IR−	21	24.7059	TRUE
Men	1	85	1	IR− / mol-IR+	15	17.6471	TRUE
Men	1	85	2	IR+ / mol-IR−	14	16.4706	TRUE
Men	1	85	3	IR+ / mol-IR+	35	41.1765	TRUE
Women	2	51	0	IR− / mol-IR−	28	54.902	TRUE
Women	2	51	1	IR− / mol-IR+	5	9.80392	TRUE
Women	2	51	2	IR+ / mol-IR−	10	19.6078	TRUE
Women	2	51	3	IR+ / mol-IR+	8	15.6863	TRUE
Arm	sex	state24	Freq	trial	n	percent	plotted
CG32	Men	0	1	CMAP	12	8.33333	TRUE
CG48	Men	0	9	CMAP	24	37.5	TRUE
PB	Men	0	2	CMAP	16	12.5	TRUE
CG32	Women	0	8	CMAP	12	66.6667	TRUE
CG48	Women	0	1	CMAP	5	20	TRUE
PB	Women	0	1	CMAP	14	7.14286	TRUE
CG32	Men	1	4	CMAP	12	33.3333	TRUE
CG48	Men	1	3	CMAP	24	12.5	TRUE
PB	Men	1	2	CMAP	16	12.5	TRUE
CG32	Women	1	2	CMAP	12	16.6667	TRUE
CG48	Women	1	0	CMAP	5	0	TRUE
PB	Women	1	2	CMAP	14	14.2857	TRUE
CG32	Men	2	2	CMAP	12	16.6667	TRUE
CG48	Men	2	4	CMAP	24	16.6667	TRUE
PB	Men	2	0	CMAP	16	0	TRUE
CG32	Women	2	2	CMAP	12	16.6667	TRUE
CG48	Women	2	2	CMAP	5	40	TRUE
PB	Women	2	2	CMAP	14	14.2857	TRUE
CG32	Men	3	5	CMAP	12	41.6667	TRUE
CG48	Men	3	8	CMAP	24	33.3333	TRUE
PB	Men	3	12	CMAP	16	75	TRUE
CG32	Women	3	0	CMAP	12	0	TRUE
CG48	Women	3	2	CMAP	5	40	TRUE
PB	Women	3	9	CMAP	14	64.2857	TRUE
CG32	Men	0	6	CMAS	25	24	TRUE
CG48	Men	0	5	CMAS	24	20.8333	TRUE
SP	Men	0	7	CMAS	26	26.9231	TRUE
CG32	Women	0	8	CMAS	15	53.3333	TRUE
CG48	Women	0	11	CMAS	19	57.8947	TRUE
SP	Women	0	0	CMAS	15	0	TRUE
CG32	Men	1	3	CMAS	25	12	TRUE
CG48	Men	1	5	CMAS	24	20.8333	TRUE
SP	Men	1	4	CMAS	26	15.3846	TRUE
CG32	Women	1	0	CMAS	15	0	TRUE
CG48	Women	1	3	CMAS	19	15.7895	TRUE
SP	Women	1	2	CMAS	15	13.3333	TRUE
CG32	Men	2	4	CMAS	25	16	TRUE
CG48	Men	2	4	CMAS	24	16.6667	TRUE
SP	Men	2	2	CMAS	26	7.69231	TRUE
CG32	Women	2	3	CMAS	15	20	TRUE
CG48	Women	2	3	CMAS	19	15.7895	TRUE
SP	Women	2	1	CMAS	15	6.66667	TRUE
CG32	Men	3	12	CMAS	25	48	TRUE
CG48	Men	3	10	CMAS	24	41.6667	TRUE
SP	Men	3	13	CMAS	26	50	TRUE
CG32	Women	3	4	CMAS	15	26.6667	TRUE
CG48	Women	3	2	CMAS	19	10.5263	TRUE
SP	Women	3	12	CMAS	15	80	TRUE
trial	endpoint	comparison	raw_P	adjusted_P	test	BH_family
Pooled CG	conversion_to_double_negative	Women vs men	0.000234261	0.000234261	Likelihood-ratio chi-square, df=1	2 pooled sex endpoints
CMAP	four_category_outcome	Women vs men within CG32	0.148096	0.390694	Mean-bias-reduced multinomial joint Wald	6 treatment-specific sex contrasts within endpoint
CMAP	four_category_outcome	Women vs men within CG48	0.86869	0.86869	Mean-bias-reduced multinomial joint Wald	6 treatment-specific sex contrasts within endpoint
CMAP	four_category_outcome	Women vs men within PB	0.634461	0.761354	Mean-bias-reduced multinomial joint Wald	6 treatment-specific sex contrasts within endpoint
CMAP	four_category_outcome	Overall sex x treatment interaction	0.46293	0.46293	Mean-bias-reduced multinomial joint Wald	4 primary interaction tests
CMAS	four_category_outcome	Women vs men within CG32	0.0937409	0.390694	Mean-bias-reduced multinomial joint Wald	6 treatment-specific sex contrasts within endpoint
CMAS	four_category_outcome	Women vs men within CG48	0.195347	0.390694	Mean-bias-reduced multinomial joint Wald	6 treatment-specific sex contrasts within endpoint
CMAS	four_category_outcome	Women vs men within SP	0.339002	0.508502	Mean-bias-reduced multinomial joint Wald	6 treatment-specific sex contrasts within endpoint
CMAS	four_category_outcome	Overall sex x treatment interaction	0.138832	0.18511	Mean-bias-reduced multinomial joint Wald	4 primary interaction tests
model	n	n_male	n_female	n_parameters	endpoint	effect	lower95	upper95	effect_measure	beta	SE	p	p_alternative	test	alternative_test	LR_statistic	risk_difference	risk_difference_lower95	risk_difference_upper95	q_BH_2_endpoints	plotted
M0_unadjusted	136	85	51	2	conversion_to_double_negative	3.71014	1.77068	7.77394	OR: female vs male	1.31107	0.377408	0.000402196	0.000512981	Likelihood-ratio chi-square, df=1	Wald z	12.522	0.301961	0.137472	0.46645	0.000402196	FALSE
M1_baseline_scores_trial_dose	136	85	51	6	conversion_to_double_negative	4.36787	1.9359	9.85496	OR: female vs male	1.47427	0.415161	0.000234261	0.000383635	Likelihood-ratio chi-square, df=1	Wald z	13.5342	0.295296	0.141543	0.449049	0.000234261	TRUE
M2_primary_clinical	136	85	51	10	conversion_to_double_negative	3.38274	1.43353	7.98237	OR: female vs male	1.21869	0.438043	0.0045994	0.00540059	Likelihood-ratio chi-square, df=1	Wald z	8.03058	0.22451	0.0677451	0.381275	0.0091988	FALSE
M3_plus_BMI	136	85	51	11	conversion_to_double_negative	3.37899	1.43024	7.98295	OR: female vs male	1.21758	0.438647	0.0046941	0.00550743	Likelihood-ratio chi-square, df=1	Wald z	7.99368	0.224296	0.0672995	0.381293	0.00812901	FALSE
M4_plus_PCs	131	83	48	15	conversion_to_double_negative	3.36236	1.39235	8.11972	OR: female vs male	1.21264	0.449831	0.00611799	0.00702245	Likelihood-ratio chi-square, df=1	Wald z	7.51522	0.22299	0.0619098	0.384071	0.00611799	FALSE
M5_plus_BMI_PCs	131	83	48	16	conversion_to_double_negative	3.35785	1.39048	8.10881	OR: female vs male	1.2113	0.44983	0.00617131	0.00708544	Likelihood-ratio chi-square, df=1	Wald z	7.49959	0.222697	0.0616695	0.383724	0.00617131	FALSE
M2_primary_PC_complete_sample	131	83	48	10	conversion_to_double_negative	3.38888	1.41051	8.14208	OR: female vs male	1.2205	0.447226	0.00548591	0.0063519	Likelihood-ratio chi-square, df=1	Wald z	7.71186	0.227393	0.0649632	0.389822	0.00548591	FALSE
trial	endpoint	test	n	statistic	df1	df2	p	BH_family	q_BH
CMAP	four_category_outcome	Mean-bias-reduced multinomial joint Wald	83	5.65495	6		0.46293	4 primary interaction tests: 2 trials x 2 endpoints	0.46293
CMAP	conversion_to_double_negative	Mean-bias-reduced binary logistic joint Wald	83	5.04053	2		0.0804383	2 secondary conversion interaction tests	0.0804383
CMAS	four_category_outcome	Mean-bias-reduced multinomial joint Wald	124	9.67911	6		0.138832	4 primary interaction tests: 2 trials x 2 endpoints	0.18511
CMAS	conversion_to_double_negative	Mean-bias-reduced binary logistic joint Wald	124	6.78099	2		0.0336919	2 secondary conversion interaction tests	0.0673839
trial	Arm	n_male	n_female	endpoint	effect	CI95_lower	CI95_upper	effect_scale	test	statistic	df1	df2	p	q_BH_6_within_endpoint
CMAP	PB	16	14	four_category_outcome				Joint 3-logit sex contrast	Mean-bias-reduced multinomial joint Wald	1.71113	3		0.634461	0.761354
CMAP	PB	16	14	conversion_to_double_negative	0.716229	0.0768617	6.67411	OR women vs men	Mean-bias-reduced binary logistic Wald	-0.293079	1		0.769462	0.769462
CMAP	CG32	12	12	four_category_outcome				Joint 3-logit sex contrast	Mean-bias-reduced multinomial joint Wald	5.34677	3		0.148096	0.390694
CMAP	CG32	12	12	conversion_to_double_negative	12.9153	1.51582	110.043	OR women vs men	Mean-bias-reduced binary logistic Wald	2.34049	1		0.0192586	0.0652026
CMAP	CG48	24	5	four_category_outcome				Joint 3-logit sex contrast	Mean-bias-reduced multinomial joint Wald	0.719151	3		0.86869	0.86869
CMAP	CG48	24	5	conversion_to_double_negative	0.529746	0.0543677	5.16172	OR women vs men	Mean-bias-reduced binary logistic Wald	-0.546984	1		0.58439	0.701268
CMAS	SP	26	15	four_category_outcome				Joint 3-logit sex contrast	Mean-bias-reduced multinomial joint Wald	3.36277	3		0.339002	0.508502
CMAS	SP	26	15	conversion_to_double_negative	0.0707322	0.00338569	1.4777	OR women vs men	Mean-bias-reduced binary logistic Wald	-1.70815	1		0.0876083	0.131412
CMAS	CG32	25	15	four_category_outcome				Joint 3-logit sex contrast	Mean-bias-reduced multinomial joint Wald	6.39878	3		0.0937409	0.390694
CMAS	CG32	25	15	conversion_to_double_negative	5.77683	1.29178	25.8339	OR women vs men	Mean-bias-reduced binary logistic Wald	2.29498	1		0.0217342	0.0652026
CMAS	CG48	24	19	four_category_outcome				Joint 3-logit sex contrast	Mean-bias-reduced multinomial joint Wald	4.69736	3		0.195347	0.390694
CMAS	CG48	24	19	conversion_to_double_negative	4.48103	1.07281	18.7168	OR women vs men	Mean-bias-reduced binary logistic Wald	2.05632	1		0.0397514	0.0795028
trial	Arm	n_male	n_female	endpoint	effect	CI95_lower	CI95_upper	effect_scale	test	statistic	df1	df2	p	q_BH_6_within_endpoint
CMAP	PB	16	14	four_category_outcome				Joint 3-logit sex contrast	Mean-bias-reduced multinomial joint Wald	1.71113	3		0.634461	0.761354
CMAP	PB	16	14	conversion_to_double_negative	0.716229	0.0768617	6.67411	OR women vs men	Mean-bias-reduced binary logistic Wald	-0.293079	1		0.769462	0.769462
CMAP	CG32	12	12	four_category_outcome				Joint 3-logit sex contrast	Mean-bias-reduced multinomial joint Wald	5.34677	3		0.148096	0.390694
CMAP	CG32	12	12	conversion_to_double_negative	12.9153	1.51582	110.043	OR women vs men	Mean-bias-reduced binary logistic Wald	2.34049	1		0.0192586	0.0652026
CMAP	CG48	24	5	four_category_outcome				Joint 3-logit sex contrast	Mean-bias-reduced multinomial joint Wald	0.719151	3		0.86869	0.86869
CMAP	CG48	24	5	conversion_to_double_negative	0.529746	0.0543677	5.16172	OR women vs men	Mean-bias-reduced binary logistic Wald	-0.546984	1		0.58439	0.701268
CMAS	SP	26	15	four_category_outcome				Joint 3-logit sex contrast	Mean-bias-reduced multinomial joint Wald	3.36277	3		0.339002	0.508502
CMAS	SP	26	15	conversion_to_double_negative	0.0707322	0.00338569	1.4777	OR women vs men	Mean-bias-reduced binary logistic Wald	-1.70815	1		0.0876083	0.131412
CMAS	CG32	25	15	four_category_outcome				Joint 3-logit sex contrast	Mean-bias-reduced multinomial joint Wald	6.39878	3		0.0937409	0.390694
CMAS	CG32	25	15	conversion_to_double_negative	5.77683	1.29178	25.8339	OR women vs men	Mean-bias-reduced binary logistic Wald	2.29498	1		0.0217342	0.0652026
CMAS	CG48	24	19	four_category_outcome				Joint 3-logit sex contrast	Mean-bias-reduced multinomial joint Wald	4.69736	3		0.195347	0.390694
CMAS	CG48	24	19	conversion_to_double_negative	4.48103	1.07281	18.7168	OR women vs men	Mean-bias-reduced binary logistic Wald	2.05632	1		0.0397514	0.0795028
trial	observed_LR	df	p_asymptotic	bootstrap_draws	exceedances	p_bootstrap	Monte_Carlo_SE	MC95_lower	MC95_upper	valid_draws	null_min_information_eigenvalue	q_BH_2_bootstrap
CMAP	12.2799	6	0.0560072	1999	186	0.0935	0.00651153	0.0806658	0.106635	1999	0.187455	0.0935
CMAS	22.3062	6	0.0010655	1999	3	0.002	0.000999249	0.000309598	0.00437951	1999	0.396884	0.004
trial	endpoint	test	statistic	df	p	optimizer_converged	max_abs_MLE_coefficient	min_MLE_information_eigenvalue	zero_cells	q_BH_2
CMAP	four_category_outcome	Ordinary multinomial likelihood-ratio sensitivity	12.2799	6	0.0560072	TRUE	28.1243	2.51509e-11	3	0.0560072
CMAS	four_category_outcome	Ordinary multinomial likelihood-ratio sensitivity	22.3062	6	0.0010655	TRUE	41.1808	8.76711e-10	2	0.002131

### Sheet: C
sex	female	n	adjusted_mean	SE_HC3	mean_minus_SE	mean_plus_SE	CI95_lower	CI95_upper	df_resid	plotted
Men	0	85	-0.292493	0.0332366	-0.325729	-0.259256	-0.358247	-0.226738	130	TRUE
Women	1	51	-0.493157	0.0387805	-0.531937	-0.454376	-0.569879	-0.416434	130	TRUE
trial	Arm	sex	n	adjusted_mean	SE_HC3	CI95_lower	CI95_upper	plotted
CMAP	PB	Men	16	-0.0687993	0.0597344	-0.187796	0.0501976	TRUE
CMAP	PB	Women	14	0.00463286	0.0830535	-0.160818	0.170084	TRUE
CMAP	CG32	Men	12	-0.222053	0.0894382	-0.400223	-0.0438829	TRUE
CMAP	CG32	Women	12	-0.53938	0.071867	-0.682546	-0.396214	TRUE
CMAP	CG48	Men	24	-0.392131	0.0639742	-0.519574	-0.264688	TRUE
CMAP	CG48	Women	5	-0.430942	0.112209	-0.654473	-0.207411	TRUE
CMAS	SP	Men	26	-0.209498	0.0712281	-0.350575	-0.0684222	TRUE
CMAS	SP	Women	15	-0.0353662	0.0533049	-0.140943	0.0702109	TRUE
CMAS	CG32	Men	25	-0.223569	0.0586354	-0.339704	-0.107435	TRUE
CMAS	CG32	Women	15	-0.478346	0.0739458	-0.624805	-0.331887	TRUE
CMAS	CG48	Men	24	-0.306873	0.0628408	-0.431337	-0.182409	TRUE
CMAS	CG48	Women	19	-0.469974	0.0632668	-0.595282	-0.344666	TRUE
trial	endpoint	comparison	raw_P	adjusted_P	test	BH_family
Pooled CG	molecular_score_change	Women vs men	0.000161333	0.000234261	OLS HC3 t	2 pooled sex endpoints
CMAP	molecular_score_change	Women vs men within CG32	0.00767809	0.0260974	OLS HC3 t	6 treatment-specific sex contrasts within endpoint
CMAP	molecular_score_change	Women vs men within CG48	0.767019	0.767019	OLS HC3 t	6 treatment-specific sex contrasts within endpoint
CMAP	molecular_score_change	Women vs men within PB	0.485077	0.582093	OLS HC3 t	6 treatment-specific sex contrasts within endpoint
CMAP	molecular_score_change	Overall sex x treatment interaction	0.0386355	0.0772709	OLS HC3 joint F	4 primary interaction tests
CMAS	molecular_score_change	Women vs men within CG32	0.00869912	0.0260974	OLS HC3 t	6 treatment-specific sex contrasts within endpoint
CMAS	molecular_score_change	Women vs men within CG48	0.0698803	0.104821	OLS HC3 t	6 treatment-specific sex contrasts within endpoint
CMAS	molecular_score_change	Women vs men within SP	0.0526173	0.104821	OLS HC3 t	6 treatment-specific sex contrasts within endpoint
CMAS	molecular_score_change	Overall sex x treatment interaction	0.00316396	0.0126558	OLS HC3 joint F	4 primary interaction tests
model	n	n_male	n_female	n_parameters	endpoint	effect	lower95	upper95	effect_measure	beta	SE	p	p_alternative	test	alternative_test	LR_statistic	risk_difference	risk_difference_lower95	risk_difference_upper95	q_BH_2_endpoints	plotted
M0_unadjusted	136	85	51	2	molecular_score_change	-0.189372	-0.29202	-0.0867248	Female minus male delta log score	-0.189372	0.0518992	0.000376257	0.000523628	OLS HC3 t	OLS conventional t					0.000402196	FALSE
M1_baseline_scores_trial_dose	136	85	51	6	molecular_score_change	-0.200664	-0.302811	-0.0985164	Female minus male delta log score	-0.200664	0.0516318	0.000161333	0.000138616	OLS HC3 t	OLS conventional t					0.000234261	TRUE
M2_primary_clinical	136	85	51	10	molecular_score_change	-0.152375	-0.26824	-0.0365089	Female minus male delta log score	-0.152375	0.0585484	0.010363	0.00419315	OLS HC3 t	OLS conventional t					0.010363	FALSE
M3_plus_BMI	136	85	51	11	molecular_score_change	-0.155877	-0.270574	-0.0411792	Female minus male delta log score	-0.155877	0.0579536	0.00812901	0.00332441	OLS HC3 t	OLS conventional t					0.00812901	FALSE
M4_plus_PCs	131	83	48	15	molecular_score_change	-0.17074	-0.291524	-0.0499552	Female minus male delta log score	-0.17074	0.060983	0.0059914	0.00191138	OLS HC3 t	OLS conventional t					0.00611799	FALSE
M5_plus_BMI_PCs	131	83	48	16	molecular_score_change	-0.171896	-0.292173	-0.0516187	Female minus male delta log score	-0.171896	0.0607214	0.00548044	0.00179805	OLS HC3 t	OLS conventional t					0.00617131	FALSE
M2_primary_PC_complete_sample	131	83	48	10	molecular_score_change	-0.169763	-0.288092	-0.0514348	Female minus male delta log score	-0.169763	0.059769	0.00528908	0.00166075	OLS HC3 t	OLS conventional t					0.00548591	FALSE
trial	endpoint	test	n	statistic	df1	df2	p	BH_family	q_BH
CMAP	molecular_score_change	OLS HC3 joint F	83	3.3989	2	75	0.0386355	4 primary interaction tests: 2 trials x 2 endpoints	0.0772709
CMAS	molecular_score_change	OLS HC3 joint F	124	6.05123	2	116	0.00316396	4 primary interaction tests: 2 trials x 2 endpoints	0.0126558
trial	Arm	n_male	n_female	endpoint	effect	CI95_lower	CI95_upper	effect_scale	test	statistic	df1	df2	p	q_BH_6_within_endpoint
CMAP	PB	16	14	molecular_score_change	0.0734322	-0.135058	0.281923	Women minus men change	OLS HC3 t	0.701637	1	75	0.485077	0.582093
CMAP	CG32	12	12	molecular_score_change	-0.317327	-0.548054	-0.0866	Women minus men change	OLS HC3 t	-2.73981	1	75	0.00767809	0.0260974
CMAP	CG48	24	5	molecular_score_change	-0.0388108	-0.298822	0.2212	Women minus men change	OLS HC3 t	-0.297353	1	75	0.767019	0.767019
CMAS	SP	26	15	molecular_score_change	0.174132	-0.00200182	0.350266	Women minus men change	OLS HC3 t	1.95812	1	116	0.0526173	0.104821
CMAS	CG32	25	15	molecular_score_change	-0.254777	-0.443846	-0.0657074	Women minus men change	OLS HC3 t	-2.66895	1	116	0.00869912	0.0260974
CMAS	CG48	24	19	molecular_score_change	-0.163101	-0.339667	0.0134649	Women minus men change	OLS HC3 t	-1.82958	1	116	0.0698803	0.104821
trial	Arm	n_male	n_female	endpoint	effect	CI95_lower	CI95_upper	effect_scale	test	statistic	df1	df2	p	q_BH_6_within_endpoint
CMAP	PB	16	14	molecular_score_change	0.0734322	-0.135058	0.281923	Women minus men change	OLS HC3 t	0.701637	1	75	0.485077	0.582093
CMAP	CG32	12	12	molecular_score_change	-0.317327	-0.548054	-0.0866	Women minus men change	OLS HC3 t	-2.73981	1	75	0.00767809	0.0260974
CMAP	CG48	24	5	molecular_score_change	-0.0388108	-0.298822	0.2212	Women minus men change	OLS HC3 t	-0.297353	1	75	0.767019	0.767019
CMAS	SP	26	15	molecular_score_change	0.174132	-0.00200182	0.350266	Women minus men change	OLS HC3 t	1.95812	1	116	0.0526173	0.104821
CMAS	CG32	25	15	molecular_score_change	-0.254777	-0.443846	-0.0657074	Women minus men change	OLS HC3 t	-2.66895	1	116	0.00869912	0.0260974
CMAS	CG48	24	19	molecular_score_change	-0.163101	-0.339667	0.0134649	Women minus men change	OLS HC3 t	-1.82958	1	116	0.0698803	0.104821
